# Multi-omics and network propagation reveal latent innate immune programmes stratifying high-risk thrombotic primary antiphospholipid syndrome

**DOI:** 10.64898/2026.06.26.26356680

**Authors:** Srijith Sasikumar, Michail Baltsiotis, Kleio-Maria Verrou, Georgia Rouni, Petros P. Sfikakis, Martina Samiotaki, Evangelia Petsalaki, Maria G. Tektonidou

## Abstract

**Objectives:** Thrombotic primary antiphospholipid syndrome (thrPAPS) outcomes are associated with thrombosis type (arterial versus venous), recurrence, and antiphospholipid antibody (aPL) profile (single versus triple-aPL). We investigated molecular signatures underlying disease status and high-risk phenotypes.

**Methods:** We performed whole-blood transcriptomics and mass spectrometry–based plasma proteomics in patients with thrPAPS and age/sex-matched healthy controls. Analyses included differential expression, pathway enrichment, weighted gene co-expression network analysis (WGCNA) and machine learning. Multi-Omics Factor Analysis (MOFA2) and network propagation were applied to identify latent molecular programmes associated with high-risk phenotypes.

**Results:** Transcriptomic and WGCNA analyses revealed an interferon-associated module associated with high-risk phenotypes. Plasma proteomics distinguished thrPAPS from healthy controls through a coordinated thromboinflammatory signature encompassing complement, acute-phase, platelet, and coagulation-associated pathways. Complement factor D, a rate-limiting enzyme of the alternative complement pathway, discriminated recurrent from single-event thrPAPS (AUC = 0.79) and correlated with thrombotic event count (Spearman’s ρ = 0.62, p < 0.001). Mixed arterial/venous phenotype showed the greatest degree of subgroup-specific dysregulation, including complement and coagulation/fibrinolysis-related proteins. MOFA2 identified a proteome-dominant latent factor that increased with aPL burden (Spearman’s ρ = 0.33, p = 0.017) and was enriched for complement cascade proteins. Network propagation embedded this signature within immune-cell signalling (STAT-1, PI3K–AKT, MAPK8, SRC), N-linked glycosylation, and mitochondrial oxidative phosphorylation. Longitudinal profiling identified reactive oxygen species–associated proteins during active disease.

**Conclusions:** ThrPAPS is characterised by a complement-, interferon and platelet-driven thromboinflammatory programme that scales with aPL and thrombosis burden, converging on innate immune activation as a central feature of high-risk disease.

**WHAT IS ALREADY KNOWN ON THIS TOPIC:**

- Thrombotic primary antiphospholipid syndrome (thrPAPS) is a rare and potentially fatal autoimmune disorder carrying a high risk of thrombotic recurrence, often despite adequate anticoagulant treatment, and an increased mortality risk. A few previous studies investigated transcriptomics or proteomics in antiphospholipid syndrome, but many included mixed populations of various antiphospholipid syndrome groups (obstetric, thrombotic, or microvascular APS and/or asymptomatic antiphospholipid antibody carriers) or both primary and secondary antiphospholipid syndrome.
- The molecular programmes linking circulating proteomic changes to cellular transcriptional states in patients with exclusively primary antiphospholipid syndrome and a history of thrombosis remain uncertain, as do the associations with high-risk phenotypes associated with poor outcomes.

**WHAT THIS STUDY ADDS:**

- This study integrates, for the first time, plasma proteomics with whole-blood transcriptomics to identify molecular determinants of high-risk phenotypes associated with worse outcomes. Plasma proteomics separated thrPAPS from healthy controls through a coordinated thromboinflammatory signature spanning complement, acute-phase, platelet, and coagulation-associated pathways, with this signature reproducing consistently across differential abundance, co-expression network, and latent-factor analyses.
- Complement factor D (CFD), the rate-limiting enzyme of the alternative complement pathway, emerged as a quantitative correlate of thrombotic burden (Spearman ρ = 0.62, p < 0.001) and discriminated recurrent from single-event disease (AUC = 0.79), nominating it as a mechanistically anchored candidate marker of recurrence risk for future validation.
- Transcriptomic and WGCNA analyses revealed an interferon-associated module associated with high-risk phenotypes. Multi-omics factor analysis identified a proteome-dominant latent programme that increased monotonically with aPL burden and was enriched for the complement cascade; network propagation embedded this programme within innate immune-receptor signalling (STAT1, SRC, PI3K–AKT, MAPK8), linking circulating signatures to interferon-associated transcriptional states identified within the same cohort.
- Longitudinal paired sampling of active versus non-active disease identified reactive oxygen species–associated proteins as features of disease activity

**HOW THIS STUDY MIGHT AFFECT RESEARCH, PRACTICE OR POLICY:**

- These findings provide a molecular framework for stratifying high-risk thrPAPS phenotypes. The identified proteomic and multi-omics integration markers and pathways may inform future biomarker validation studies and guide the development of personalised, targeted therapeutics.
