## Supplementary Table 5 for "Multi-omics and network propagation reveal latent innate immune programmes stratifying high-risk thrombotic primary antiphospholipid syndrome"

### Sheet: Sheet 1 - Supplementary Table 5
Supplementary Table 5
	baseMean	log2FoldChange	lfcSE	stat	pvalue	padj
ENSG00000165949	99.6711	3.70309	0.509929	7.26196	3.81508e-13	4.96761e-09
ENSG00000114491	70.4055	-2.30931	0.328288	-7.03439	2.00135e-12	1.30298e-08
ENSG00000100568	390.884	2.01724	0.294449	6.85089	7.33925e-12	3.18548e-08
ENSG00000082701	560.814	2.49236	0.380442	6.55122	5.70671e-11	1.85768e-07
ENSG00000160194	1147.67	2.79977	0.46714	5.99343	2.0546e-09	5.35058e-06
ENSG00000068489	368.557	2.27792	0.422263	5.39456	6.8692e-08	0.000127777
ENSG00000163938	229.031	1.98984	0.372722	5.33866	9.36335e-08	0.000145286
ENSG00000166575	93.1147	2.77899	0.537182	5.17327	2.30029e-07	0.00029952
ENSG00000170522	36.4646	2.47112	0.486867	5.07556	3.86363e-07	0.000457348
ENSG00000120802	411.47	1.48149	0.294062	5.03802	4.70366e-07	0.000510387
ENSG00000087301	119.089	2.10982	0.421284	5.00808	5.49759e-07	0.000550647
ENSG00000198440	81.6097	1.94263	0.390771	4.97128	6.6511e-07	0.0006186
ENSG00000124782	775.674	2.54	0.512347	4.95758	7.13759e-07	0.000619591
ENSG00000132300	264.304	1.55986	0.320081	4.87332	1.09739e-06	0.000840537
ENSG00000147592	60.2613	1.83401	0.37855	4.84484	1.26714e-06	0.000916637
ENSG00000108106	96.825	1.3892	0.290162	4.78767	1.68726e-06	0.0011563
ENSG00000212961	18.3384	2.41712	0.514093	4.70172	2.57983e-06	0.0016796
ENSG00000119326	19.2448	1.28008	0.276123	4.63592	3.55352e-06	0.0021032
ENSG00000170100	929.879	2.79587	0.602064	4.64381	3.42041e-06	0.0021032
ENSG00000122557	355.653	1.81328	0.395421	4.5857	4.52472e-06	0.00256158
ENSG00000169877	713.802	2.12864	0.466353	4.56445	5.00807e-06	0.00260841
ENSG00000158578	9180.31	1.79693	0.40301	4.45876	8.2434e-06	0.00412836
ENSG00000103257	34.2802	1.46246	0.334729	4.36909	1.24768e-05	0.00541535
ENSG00000114098	175.852	1.43776	0.328024	4.38308	1.17011e-05	0.00541535
ENSG00000163393	24.873	1.07169	0.246057	4.35544	1.328e-05	0.00557804
ENSG00000133106	222.449	1.19233	0.276394	4.31388	1.60416e-05	0.00647359
ENSG00000138660	81.8839	1.65422	0.390961	4.23116	2.32492e-05	0.00890375
ENSG00000070182	66.494	1.49516	0.355144	4.21002	2.5535e-05	0.00949973
ENSG00000082397	91.2029	1.89494	0.452267	4.18987	2.79114e-05	0.0100954
ENSG00000154027	69.1453	1.7893	0.429712	4.16396	3.12781e-05	0.0104429
ENSG00000072803	140.835	1.16679	0.282586	4.12899	3.64358e-05	0.0115715
ENSG00000012223	66.4338	1.64122	0.39898	4.11354	3.89639e-05	0.0116133
ENSG00000137959	283.905	1.51243	0.367818	4.11189	3.92431e-05	0.0116133
ENSG00000143970	353.37	1.28073	0.312531	4.09793	4.16868e-05	0.0120623
ENSG00000154589	17.1355	1.41833	0.346925	4.0883	4.34544e-05	0.0123004
ENSG00000137965	74.663	1.39961	0.344242	4.06578	4.78715e-05	0.0132625
ENSG00000189091	129.147	1.1582	0.28531	4.05945	4.91886e-05	0.0133434
ENSG00000138669	4.14823	2.91196	0.71843	4.05322	5.05165e-05	0.013424
ENSG00000108588	80.9616	1.07455	0.267524	4.01664	5.90337e-05	0.0147823
ENSG00000110696	683.04	1.17413	0.294585	3.98572	6.72758e-05	0.0162222
ENSG00000095574	44.4589	-1.08607	0.274446	-3.95731	7.58e-05	0.0179453
ENSG00000047365	132.307	1.07184	0.272614	3.9317	8.43479e-05	0.019118
ENSG00000148346	51.2474	1.33567	0.341496	3.91122	9.18292e-05	0.0199285
ENSG00000136908	298.848	1.40108	0.359802	3.89403	9.85939e-05	0.0210458
ENSG00000136819	1408.1	1.34574	0.34892	3.85686	0.000114851	0.0237377
ENSG00000140945	15.172	-1.42708	0.36996	-3.8574	0.000114598	0.0237377
ENSG00000135905	151.385	1.04485	0.271382	3.85009	0.000118076	0.0237512
ENSG00000143416	1091.43	1.44093	0.379451	3.79741	0.000146216	0.0276133
ENSG00000146707	2.74431	3.80152	1.0028	3.79091	0.000150099	0.0276133
ENSG00000163817	5.09658	1.98087	0.521608	3.79762	0.000146093	0.0276133
ENSG00000235169	98.0208	1.717	0.452612	3.79355	0.00014851	0.0276133
ENSG00000106992	111.937	1.03315	0.275737	3.74685	0.000179067	0.0319402
ENSG00000213096	17.1362	1.91393	0.510466	3.74939	0.000177266	0.0319402
ENSG00000066739	223.94	1.40427	0.380961	3.68612	0.000227703	0.0338231
ENSG00000104522	119.279	1.86406	0.504837	3.69239	0.000222154	0.0338231
ENSG00000153790	16.9461	-1.19853	0.323657	-3.70307	0.000213007	0.0338231
ENSG00000162994	35.059	1.62078	0.438441	3.69668	0.000218437	0.0338231
ENSG00000166833	2.92569	2.38948	0.643069	3.71574	0.000202612	0.0338231
ENSG00000181029	914.178	1.40989	0.382399	3.68696	0.000226948	0.0338231
ENSG00000185338	34.8557	1.20843	0.32602	3.70663	0.000210039	0.0338231
ENSG00000251705	207.985	1.06132	0.285551	3.71675	0.000201802	0.0338231
ENSG00000090674	60.5192	1.43723	0.392315	3.66346	0.000248827	0.034142
ENSG00000143774	1643	1.19983	0.328004	3.65797	0.000254219	0.034142
ENSG00000166171	8.24636	1.40829	0.384382	3.66377	0.000248533	0.034142
ENSG00000174840	335.998	1.37244	0.374279	3.66688	0.000245527	0.034142
ENSG00000182512	725.296	1.02785	0.280597	3.66308	0.000249199	0.034142
ENSG00000196236	1976	2.11404	0.575229	3.67512	0.000237739	0.034142
ENSG00000237515	9.18869	1.02151	0.278312	3.67039	0.000242182	0.034142
ENSG00000109189	37.7094	1.58369	0.435346	3.63777	0.000275012	0.0358093
ENSG00000179299	17.4421	1.39296	0.383994	3.62756	0.000286115	0.0365246
ENSG00000134321	181.262	1.32339	0.366083	3.61499	0.000300362	0.0372478
ENSG00000166548	97.6044	1.05744	0.293367	3.6045	0.000312759	0.0384192
ENSG00000196517	17.6878	1.7561	0.489112	3.59038	0.000330191	0.0392634
ENSG00000204323	87.8607	1.23736	0.344546	3.59128	0.000329053	0.0392634
ENSG00000248905	139.698	1.3393	0.373429	3.58649	0.000335164	0.0392634
ENSG00000057757	258.502	1.03389	0.289919	3.56613	0.000362296	0.0406677
ENSG00000109184	25.9533	1.16054	0.325698	3.56325	0.00036629	0.0407646
ENSG00000104892	38.0587	1.10457	0.310259	3.56017	0.000370617	0.0408518
ENSG00000187010	10.1601	1.69362	0.475971	3.55824	0.000373348	0.0408518
ENSG00000133742	207.851	1.17919	0.331778	3.55414	0.000379215	0.041148
ENSG00000049759	49.8706	1.22793	0.34683	3.54043	0.000399473	0.042289
ENSG00000143443	6.87908	-1.5422	0.435412	-3.54193	0.000397209	0.042289
ENSG00000133835	109.08	1.01135	0.286909	3.525	0.000423487	0.0425082
ENSG00000144320	195.3	1.25978	0.356752	3.53125	0.000413593	0.0425082
ENSG00000265303	2.98632	2.69874	0.766165	3.5224	0.000427661	0.0425082
ENSG00000088726	108.778	1.44125	0.41263	3.49284	0.000477915	0.0450937
ENSG00000159335	91.6867	1.07986	0.310851	3.47388	0.000512984	0.0477111
ENSG00000065621	9.74627	1.75534	0.505873	3.46992	0.000520616	0.0480776
