## Supplementary Table 7 for "Multi-omics and network propagation reveal latent innate immune programmes stratifying high-risk thrombotic primary antiphospholipid syndrome"

### Sheet: Sheet 1 - Supplementary Table 7
Supplementary Table 7
	gene_symbol	logFC	AveExpr	t	P.Value	adj.P.Val	B
USP19	USP19	3.34565	11.4831	13.2685	3.80672e-22	5.49309e-19	39.8317
A0A0C4DH73;P01611	A0A0C4DH73;P01611	2.83544	7.03964	9.74315	2.32221e-15	1.2515e-12	24.573
PPBP	PPBP	-3.11459	8.23108	-9.66634	3.29911e-15	1.2515e-12	24.2293
AHSG	AHSG	1.70623	11.2452	9.65535	3.46917e-15	1.2515e-12	24.1801
A0A0C4DH38	A0A0C4DH38	2.25596	7.23706	9.46162	8.42017e-15	2.43006e-12	23.312
A1BG	A1BG	2.13156	9.23443	9.32725	1.55851e-14	3.74822e-12	22.7092
GC	GC	1.88141	11.8488	9.20343	2.74963e-14	5.5074e-12	22.1534
TPM1	TPM1	-2.46916	5.75823	-9.16523	3.27623e-14	5.5074e-12	21.9818
C1QC	C1QC	2.00692	8.70443	9.15492	3.43497e-14	5.5074e-12	21.9355
F13B	F13B	1.36074	5.31839	8.87922	1.21723e-13	1.73998e-11	20.6968
SERPING1	SERPING1	2.10894	10.3473	8.8605	1.32639e-13	1.73998e-11	20.6128
RBP4	RBP4	2.02979	7.39283	8.81883	1.606e-13	1.93121e-11	20.4255
P01619	P01619	1.99031	10.0223	8.62723	3.86897e-13	4.29456e-11	19.5648
SERPINC1	SERPINC1	2.02489	8.90143	8.581	4.78304e-13	4.60151e-11	19.3571
ALB	ALB	1.55436	13.5782	8.58099	4.78327e-13	4.60151e-11	19.3571
C1R	C1R	1.57687	7.48913	8.52961	6.05459e-13	5.20888e-11	19.1264
TAGLN3	TAGLN3	1.57579	11.0489	8.52667	6.13659e-13	5.20888e-11	19.1132
RAB27B	RAB27B	-2.35744	6.75258	-8.42754	9.66826e-13	7.75072e-11	18.6683
LUM	LUM	1.50437	6.99531	8.40666	1.06391e-12	7.81992e-11	18.5746
C1RL	C1RL	1.51017	6.30535	8.40261	1.08384e-12	7.81992e-11	18.5565
P0DP23;P0DP24;P0DP25	P0DP23;P0DP24;P0DP25	-2.04729	5.71971	-8.36528	1.2861e-12	8.83735e-11	18.389
A0A0J9YX35	A0A0J9YX35	1.64414	6.66532	8.32493	1.54724e-12	1.01485e-10	18.2081
A0A0C4DH67	A0A0C4DH67	2.36146	6.4598	8.23406	2.34579e-12	1.47173e-10	17.8008
SERPINA6	SERPINA6	1.74193	7.93404	8.22279	2.46999e-12	1.48508e-10	17.7503
SERPINA1	SERPINA1	1.84243	12.9022	8.1096	4.14573e-12	2.39292e-10	17.2436
CD5L	CD5L	1.93895	9.31023	8.04214	5.64319e-12	3.05217e-10	16.9419
A0A075B6H7	A0A075B6H7	1.82151	11.5473	8.03953	5.71093e-12	3.05217e-10	16.9302
SERPINA3	SERPINA3	1.72015	11.6271	8.00373	6.7255e-12	3.46603e-10	16.7703
LIMS1	LIMS1	-2.41648	5.23219	-7.99463	7.01085e-12	3.4885e-10	16.7296
HPSE	HPSE	-1.89488	6.01956	-7.98207	7.42476e-12	3.57131e-10	16.6735
RSU1	RSU1	-1.89758	6.13547	-7.91843	9.92702e-12	4.62087e-10	16.3894
LRG1	LRG1	1.98713	8.41399	7.90651	1.04819e-11	4.7267e-10	16.3362
SERPINA4	SERPINA4	1.19647	8.54494	7.84927	1.36081e-11	5.95046e-10	16.0809
SARS2	SARS2	-2.01627	5.87715	-7.82354	1.53008e-11	6.49385e-10	15.9662
P04430	P04430	1.62402	5.37662	7.75616	2.07954e-11	8.57363e-10	15.6662
A2M	A2M	1.9053	11.3634	7.74988	2.1398e-11	8.57702e-10	15.6382
LMAN2	LMAN2	-1.64214	5.50685	-7.69148	2.79096e-11	1.08847e-09	15.3785
IAH1	IAH1	-1.9292	4.61309	-7.61422	3.96447e-11	1.50546e-09	15.0353
AFM	AFM	1.87183	8.59544	7.58444	4.53819e-11	1.67913e-09	14.9032
P80748	P80748	2.07419	9.19375	7.57823	4.66789e-11	1.6813e-09	14.8756
RAB5A	RAB5A	-1.92593	5.263	-7.57314	4.77709e-11	1.6813e-09	14.853
YWHAZ	YWHAZ	-2.89719	6.59416	-7.56459	4.96589e-11	1.70614e-09	14.8152
A0A075B6I0	A0A075B6I0	2.01229	7.48601	7.55462	5.19573e-11	1.74359e-09	14.7709
P01714	P01714	1.79529	5.92072	7.54714	5.37496e-11	1.76274e-09	14.7378
CLEC3B	CLEC3B	1.58022	6.33481	7.52789	5.8649e-11	1.88068e-09	14.6525
P01861	P01861	1.56162	11.3165	7.48852	7.01039e-11	2.19913e-09	14.4781
LGALSL	LGALSL	-1.74619	4.55535	-7.4499	8.34953e-11	2.56348e-09	14.3073
P01768;P0DP03	P01768;P0DP03	1.55847	8.77756	7.42745	9.24187e-11	2.77834e-09	14.2081
PDIA3	PDIA3	-1.96363	5.72169	-7.41899	9.60252e-11	2.82785e-09	14.1707
CD47	CD47	-2.40079	5.39531	-7.40905	1.0044e-10	2.89871e-09	14.1267
A0A0B4J1V0	A0A0B4J1V0	1.6143	5.9216	7.40054	1.0438e-10	2.92447e-09	14.0891
CAP1	CAP1	-2.25507	5.53709	-7.39841	1.05386e-10	2.92447e-09	14.0798
LAYN	LAYN	1.85065	8.54807	7.3892	1.0987e-10	2.99136e-09	14.0391
ATP5ME	ATP5ME	-1.66373	5.17358	-7.3654	1.22336e-10	3.2691e-09	13.934
GRB2	GRB2	-1.16047	4.30216	-7.32971	1.4373e-10	3.77095e-09	13.7766
MASP1	MASP1	1.31425	6.81963	7.29557	1.67655e-10	4.28267e-09	13.6262
SULT1C4	SULT1C4	-2.38851	5.49073	-7.29358	1.6917e-10	4.28267e-09	13.6174
ITIH2	ITIH2	1.29519	10.1322	7.28271	1.77663e-10	4.36154e-09	13.5695
ALDOA	ALDOA	-1.9703	5.71605	-7.28188	1.7833e-10	4.36154e-09	13.5659
F13A1	F13A1	-1.56927	6.93707	-7.26501	1.92417e-10	4.62764e-09	13.4916
PFN1	PFN1	-2.50112	6.62865	-7.2524	2.03661e-10	4.81776e-09	13.4361
FCN3	FCN3	1.74999	7.66877	7.22576	2.29613e-10	5.34406e-09	13.319
CFL1	CFL1	-2.19056	5.63066	-7.20676	2.50109e-10	5.72869e-09	13.2355
FERMT3	FERMT3	-2.34763	6.55542	-7.13676	3.42572e-10	7.72392e-09	12.9283
TGFB1	TGFB1	-1.61437	5.06504	-7.12335	3.63834e-10	8.07712e-09	12.8695
HSP90B1	HSP90B1	-1.44755	6.51094	-7.09239	4.18041e-10	9.1399e-09	12.7339
ARPC2	ARPC2	-1.63569	5.51136	-7.07317	4.55664e-10	9.81379e-09	12.6498
P01857	P01857	1.46371	12.0234	7.06707	4.68296e-10	9.81799e-09	12.6231
P4HB	P4HB	-1.77853	5.21302	-7.06651	4.69468e-10	9.81799e-09	12.6207
C1S	C1S	1.3923	8.49055	7.05325	4.98214e-10	1.02703e-08	12.5626
PTPRC	PTPRC	-1.12421	4.38152	-7.04887	5.08084e-10	1.03263e-08	12.5435
TPM4	TPM4	-2.71151	6.56027	-7.03913	5.30718e-10	1.06365e-08	12.5009
MPST	MPST	-1.0992	5.27751	-7.03458	5.41639e-10	1.07067e-08	12.4811
P01709	P01709	1.49824	6.79071	7.0244	5.6689e-10	1.10543e-08	12.4366
HPR	HPR	1.25923	7.98189	7.01093	6.02123e-10	1.15849e-08	12.3777
C2	C2	1.34986	7.80784	7.00572	6.163e-10	1.17016e-08	12.355
TMBIM1	TMBIM1	-1.79425	5.38353	-6.95184	7.84086e-10	1.4694e-08	12.12
CORO1C	CORO1C	-1.56596	5.15219	-6.94731	8.00127e-10	1.48023e-08	12.1003
AIPL1	AIPL1	1.2372	5.64257	6.93876	8.31261e-10	1.51837e-08	12.063
ME2	ME2	-1.44578	5.475	-6.93414	8.48548e-10	1.52718e-08	12.0429
CORO1A	CORO1A	-1.54129	5.80357	-6.9302	8.63605e-10	1.52718e-08	12.0258
FETUB	FETUB	1.18165	6.72885	6.92911	8.67837e-10	1.52718e-08	12.021
WDR1	WDR1	-1.95587	5.39959	-6.90764	9.55025e-10	1.66036e-08	11.9276
P01871	P01871	1.72001	11.0606	6.8992	9.91677e-10	1.70356e-08	11.8909
GNAQ	GNAQ	-1.63856	5.41263	-6.89046	1.03105e-09	1.75036e-08	11.8529
RALGDS	RALGDS	1.31189	5.27158	6.88555	1.05384e-09	1.76824e-08	11.8315
TPM2	TPM2	-2.65117	6.08639	-6.8706	1.12644e-09	1.86278e-08	11.7666
RAP1B	RAP1B	-1.48735	5.22159	-6.8687	1.136e-09	1.86278e-08	11.7583
GANAB	GANAB	-1.67734	4.81109	-6.85469	1.20908e-09	1.96033e-08	11.6975
CFH	CFH	1.55432	9.15983	6.84739	1.24904e-09	2.00262e-08	11.6658
ACTN1	ACTN1	-2.39403	6.40239	-6.81595	1.43647e-09	2.27782e-08	11.5294
P06312	P06312	1.69439	8.8918	6.80648	1.49822e-09	2.34993e-08	11.4884
LAMP2	LAMP2	-1.35543	5.19596	-6.79887	1.54969e-09	2.40452e-08	11.4554
SERPINB6	SERPINB6	-1.25737	4.17882	-6.78906	1.61874e-09	2.48493e-08	11.4129
RAB10	RAB10	-1.86999	5.53008	-6.77855	1.69602e-09	2.57617e-08	11.3674
CAT	CAT	-1.27429	4.95771	-6.75694	1.86675e-09	2.79985e-08	11.2739
HSPA8	HSPA8	-1.73956	6.08618	-6.75509	1.88209e-09	2.79985e-08	11.2659
CFI	CFI	1.34747	7.28276	6.7021	2.38021e-09	3.50474e-08	11.037
MACROH2A1	MACROH2A1	-1.4993	3.3525	-6.69952	2.40746e-09	3.50884e-08	11.0259
A0A075B7D8	A0A075B7D8	1.40468	6.38583	6.69727	2.43163e-09	3.50884e-08	11.0161
ITGB1	ITGB1	-2.0306	5.66795	-6.69221	2.48665e-09	3.52666e-08	10.9943
CD36	CD36	-2.03764	5.70267	-6.69165	2.49286e-09	3.52666e-08	10.9919
F9	F9	1.00049	6.39823	6.66359	2.82216e-09	3.92431e-08	10.8709
A0A0B4J1X5	A0A0B4J1X5	1.64008	7.95192	6.6631	2.82833e-09	3.92431e-08	10.8688
FCER1G	FCER1G	-1.83451	5.82602	-6.65295	2.95795e-09	4.06507e-08	10.8251
con_GR78_MESAU;con_GR78_MOUSE;con_GR78_RAT;P11021	con_GR78_MESAU;con_GR78_MOUSE;con_GR78_RAT;P11021	-1.43396	4.8041	-6.64671	3.04071e-09	4.13939e-08	10.7982
MTPAP	MTPAP	1.66865	7.6405	6.6259	3.33324e-09	4.47253e-08	10.7087
C7	C7	1.44016	7.7859	6.62494	3.34742e-09	4.47253e-08	10.7046
EHMT1	EHMT1	2.45588	9.7194	6.60694	3.62409e-09	4.79777e-08	10.6272
MDH2	MDH2	-1.80431	5.72253	-6.58823	3.93571e-09	5.16293e-08	10.5468
NAP1L1	NAP1L1	-1.75723	5.26337	-6.58306	4.0264e-09	5.23432e-08	10.5246
PRDX3	PRDX3	-1.7405	5.63128	-6.57411	4.18818e-09	5.39602e-08	10.4862
CNN2	CNN2	-1.6529	5.50142	-6.56819	4.29887e-09	5.48962e-08	10.4608
C1QB	C1QB	1.2941	7.24281	6.56137	4.42987e-09	5.58891e-08	10.4316
YWHAB	YWHAB	-2.42699	7.25162	-6.55983	4.46004e-09	5.58891e-08	10.425
A0A075B7D4	A0A075B7D4	1.44212	9.31312	6.55647	4.52645e-09	5.58891e-08	10.4106
LCAT	LCAT	1.29781	6.35362	6.55583	4.53917e-09	5.58891e-08	10.4078
ITIH1	ITIH1	1.38366	8.96816	6.55428	4.57028e-09	5.58891e-08	10.4012
CAPN1	CAPN1	-1.55197	6.20853	-6.54003	4.86585e-09	5.90035e-08	10.3401
S100A16	S100A16	-1.22221	3.46085	-6.47703	6.41691e-09	7.71633e-08	10.0706
M6PR	M6PR	-1.38446	4.98189	-6.46527	6.75655e-09	8.05761e-08	10.0204
HSD17B4	HSD17B4	-1.41005	4.94771	-6.46308	6.82176e-09	8.06869e-08	10.011
PTPRJ	PTPRJ	-1.23751	4.53183	-6.45221	7.15432e-09	8.39324e-08	9.96466
TDRD12	TDRD12	1.82361	3.48766	6.44421	7.40962e-09	8.62265e-08	9.93052
NKX3-1	NKX3-1	1.02877	7.35042	6.43977	7.55499e-09	8.72148e-08	9.9116
MYL9	MYL9	-1.97412	6.59751	-6.43124	7.84245e-09	8.98147e-08	9.87524
CALR	CALR	-1.86886	5.78348	-6.42706	7.98751e-09	9.07558e-08	9.85739
PARVB	PARVB	-2.00388	5.26211	-6.42072	8.21189e-09	9.25762e-08	9.83042
A0A075B6J9	A0A075B6J9	1.53349	5.29529	6.40909	8.64049e-09	9.66529e-08	9.78088
LDHB	LDHB	-1.67028	6.25557	-6.40621	8.74988e-09	9.71237e-08	9.76864
P01717	P01717	1.46184	6.91932	6.38846	9.45563e-09	1.04156e-07	9.69312
C1QA	C1QA	1.63216	5.86605	6.38355	9.66091e-09	1.05611e-07	9.67221
TPI1	TPI1	-1.52736	4.67597	-6.37107	1.0202e-08	1.10688e-07	9.61917
EMILIN1	EMILIN1	-1.28423	4.77041	-6.35925	1.07419e-08	1.15676e-07	9.56897
SH3BGRL3	SH3BGRL3	-1.87327	4.65679	-6.3464	1.1361e-08	1.21436e-07	9.51443
CFHR1	CFHR1	1.59855	7.24995	6.32362	1.25466e-08	1.33123e-07	9.41782
ARPC1B	ARPC1B	-1.48418	4.75491	-6.31889	1.28077e-08	1.33956e-07	9.39778
AKAP9	AKAP9	1.39476	7.61058	6.31884	1.28108e-08	1.33956e-07	9.39754
A0A0A0MS15	A0A0A0MS15	1.43392	8.0536	6.30496	1.36084e-08	1.41273e-07	9.33877
LTBP1	LTBP1	-1.35343	5.50371	-6.30233	1.37652e-08	1.4188e-07	9.32762
P04211	P04211	1.58533	8.6065	6.2978	1.4039e-08	1.43676e-07	9.30846
GSTO1	GSTO1	-1.5018	5.33315	-6.29021	1.451e-08	1.46751e-07	9.27635
RAP1A	RAP1A	-2.45365	7.78363	-6.28969	1.45429e-08	1.46751e-07	9.27415
C4BPB	C4BPB	1.03249	7.17145	6.28466	1.48644e-08	1.48953e-07	9.25287
ORM2	ORM2	1.39704	10.8401	6.28236	1.50141e-08	1.49416e-07	9.24312
ATP5PD	ATP5PD	-1.4882	4.98132	-6.24508	1.76519e-08	1.74464e-07	9.08566
ARHGDIB	ARHGDIB	-1.17084	5.15046	-6.22865	1.8956e-08	1.86079e-07	9.01633
MAPRE2	MAPRE2	-1.26465	5.15994	-6.22508	1.92519e-08	1.87706e-07	9.00127
RALB	RALB	-1.3907	4.83727	-6.22036	1.96495e-08	1.90297e-07	8.98138
ARPC4	ARPC4	-2.01484	5.5563	-6.20176	2.12973e-08	2.0488e-07	8.90306
SELP	SELP	-1.57665	5.97028	-6.19174	2.22421e-08	2.12552e-07	8.86085
RAB11B	RAB11B	-1.79584	5.38816	-6.1783	2.35725e-08	2.23783e-07	8.80436
ETFB	ETFB	-1.30294	6.81712	-6.1744	2.39736e-08	2.26104e-07	8.78795
SERPIND1	SERPIND1	1.03226	9.70704	6.15517	2.60507e-08	2.44098e-07	8.70716
GPD2	GPD2	-1.39029	5.27787	-6.15024	2.66109e-08	2.47739e-07	8.68648
PPIB	PPIB	-1.55225	5.50356	-6.14314	2.74397e-08	2.52201e-07	8.65666
RASGRP2	RASGRP2	-1.38716	4.47178	-6.14141	2.76446e-08	2.52475e-07	8.64943
P01597;P04432	P01597;P04432	1.28602	3.05362	6.13639	2.82505e-08	2.56387e-07	8.62835
C4BPA	C4BPA	1.14087	9.27853	6.13434	2.85018e-08	2.5705e-07	8.61974
CMIP	CMIP	-1.12483	3.98886	-6.10625	3.21697e-08	2.88328e-07	8.50207
LY6G6F	LY6G6F	-1.36089	4.13817	-6.09712	3.34598e-08	2.9804e-07	8.46385
THBS1	THBS1	-2.20893	7.65018	-6.09088	3.43717e-08	3.04284e-07	8.43772
PCBP2	PCBP2	-1.07022	4.46609	-6.08856	3.47153e-08	3.05452e-07	8.42805
A0A075B6S9;P0DSN7	A0A075B6S9;P0DSN7	2.05907	5.97683	6.08665	3.50017e-08	3.06106e-07	8.42007
RAB1B	RAB1B	-2.14688	7.10141	-6.06112	3.90632e-08	3.36797e-07	8.31338
TUBA4A	TUBA4A	-2.36215	6.90284	-6.06024	3.92112e-08	3.36797e-07	8.30971
CDC42	CDC42	-1.64607	5.65469	-6.05012	4.09533e-08	3.49678e-07	8.26747
APOA5	APOA5	-1.50009	8.15123	-6.04339	4.21541e-08	3.57814e-07	8.23939
FCN1	FCN1	-1.15576	4.76817	-6.03837	4.30723e-08	3.6347e-07	8.21845
CCT6B	CCT6B	-1.09434	5.68925	-6.03499	4.37016e-08	3.66636e-07	8.20436
ITIH3	ITIH3	1.01484	6.90913	6.03121	4.44163e-08	3.70478e-07	8.1886
TCP1	TCP1	-1.09449	4.1713	-6.0284	4.49551e-08	3.72817e-07	8.17689
C1QBP	C1QBP	-1.58049	4.8771	-6.02342	4.59241e-08	3.78677e-07	8.15617
RAB32	RAB32	-1.43902	4.84525	-6.01903	4.67968e-08	3.8368e-07	8.13788
ATP5F1B	ATP5F1B	-2.03554	5.79132	-6.01704	4.71977e-08	3.84781e-07	8.1296
HLA-A	HLA-A	-1.83716	6.54494	-6.00086	5.05855e-08	4.10084e-07	8.06226
P01593;P01594	P01593;P01594	1.49523	6.16671	5.98286	5.46377e-08	4.4046e-07	7.98741
SLC25A5	SLC25A5	-1.94658	6.47115	-5.98125	5.50139e-08	4.41028e-07	7.98075
CYB5B	CYB5B	-1.50459	5.19537	-5.97012	5.76962e-08	4.57448e-07	7.93452
TPM3	TPM3	-2.56016	6.95489	-5.95594	6.12993e-08	4.8336e-07	7.87569
A0A0C4DH31	A0A0C4DH31	1.35623	5.10767	5.95316	6.20317e-08	4.86477e-07	7.86416
AGT	AGT	1.24346	8.04934	5.91579	7.27513e-08	5.64871e-07	7.7094
EEF2	EEF2	-1.29539	4.60569	-5.9156	7.28108e-08	5.64871e-07	7.7086
P01599	P01599	1.56323	6.82795	5.89887	7.81869e-08	6.03335e-07	7.63945
ORM1	ORM1	1.63947	10.7643	5.88838	8.1757e-08	6.27529e-07	7.59611
CP	CP	1.50944	10.5155	5.88603	8.25772e-08	6.27878e-07	7.58642
CD9	CD9	-2.08877	6.50877	-5.88576	8.26727e-08	6.27878e-07	7.5853
HSP90AB1	HSP90AB1	-1.27684	5.4903	-5.87164	8.77892e-08	6.63245e-07	7.52702
ACTG1	ACTG1	-2.71972	10.006	-5.86568	9.00409e-08	6.76714e-07	7.50244
GNA11	GNA11	-1.32702	6.01407	-5.85986	9.22928e-08	6.90044e-07	7.47847
VDAC3	VDAC3	-1.65777	5.71693	-5.85758	9.31899e-08	6.91356e-07	7.46909
PON1	PON1	1.1423	9.91984	5.85692	9.34519e-08	6.91356e-07	7.46636
CAPZA1	CAPZA1	-1.48139	5.43539	-5.85578	9.39056e-08	6.91356e-07	7.46166
CAVIN2	CAVIN2	-1.97728	6.01327	-5.84518	9.82279e-08	7.13386e-07	7.418
STXBP3	STXBP3	-1.1178	4.14242	-5.84481	9.8381e-08	7.13386e-07	7.41649
O14950;P19105	O14950;P19105	-2.05704	6.91339	-5.84214	9.95033e-08	7.17916e-07	7.40548
HPX	HPX	1.72214	11.4291	5.81084	1.13615e-07	8.15269e-07	7.27681
IDH2	IDH2	-1.78094	5.17729	-5.80978	1.14126e-07	8.15269e-07	7.27245
LDHA	LDHA	-1.481	5.33289	-5.79671	1.20615e-07	8.5738e-07	7.21881
CFB	CFB	1.30787	10.2706	5.79462	1.21685e-07	8.60739e-07	7.21025
AP3B1	AP3B1	-1.36768	4.026	-5.79002	1.24076e-07	8.73377e-07	7.19137
SUPT16H	SUPT16H	1.14817	5.03374	5.78667	1.25845e-07	8.81525e-07	7.17764
A0A075B6K5	A0A075B6K5	1.30794	6.54293	5.782	1.28354e-07	8.94761e-07	7.15849
UNC13D	UNC13D	-1.36915	4.45089	-5.77908	1.2995e-07	9.0153e-07	7.14651
EEF1A1	EEF1A1	-1.22129	5.65043	-5.77505	1.32182e-07	9.0828e-07	7.13
A0A0B4J2D9;P0DP09	A0A0B4J2D9;P0DP09	1.3492	6.60352	5.7277	1.61393e-07	1.10375e-06	6.9364
YWHAQ	YWHAQ	-1.28051	4.31493	-5.70561	1.77118e-07	1.20557e-06	6.84627
RAC1	RAC1	-1.5768	6.75134	-5.70302	1.79053e-07	1.21302e-06	6.83573
A0A087WSY6	A0A087WSY6	1.3181	7.16226	5.6883	1.90482e-07	1.27172e-06	6.77577
BTD	BTD	1.07027	5.74902	5.68803	1.90695e-07	1.27172e-06	6.77468
KPNB1	KPNB1	-1.27703	4.08358	-5.68735	1.91243e-07	1.27172e-06	6.7719
MPIG6B	MPIG6B	-1.93039	6.96205	-5.66938	2.06225e-07	1.36101e-06	6.69881
ANO6	ANO6	-1.03338	4.64004	-5.66899	2.06557e-07	1.36101e-06	6.69725
NDUFB9	NDUFB9	-1.3677	2.72085	-5.66682	2.08452e-07	1.36726e-06	6.6884
RTN1	RTN1	-1.15969	6.35534	-5.65338	2.20528e-07	1.43899e-06	6.63383
SERPINB1	SERPINB1	-1.02883	4.20504	-5.65246	2.21383e-07	1.43899e-06	6.63008
VDAC1	VDAC1	-1.52408	4.87288	-5.64951	2.24132e-07	1.45033e-06	6.61813
SERPINB8	SERPINB8	-1.32562	4.87507	-5.64765	2.25883e-07	1.45513e-06	6.61059
HLA-B	HLA-B	-1.71946	6.00053	-5.63762	2.3557e-07	1.51079e-06	6.56991
A0A0C4DH36	A0A0C4DH36	1.07592	5.38499	5.63247	2.40711e-07	1.53693e-06	6.54899
TUBA1B	TUBA1B	-2.0278	7.64318	-5.62989	2.43319e-07	1.54674e-06	6.53855
GP5	GP5	-1.3557	5.13184	-5.62747	2.4579e-07	1.55559e-06	6.52876
P14678;P63162	P14678;P63162	1.07414	4.8191	5.62552	2.47803e-07	1.56148e-06	6.52086
PF4	PF4	-1.93692	11.8101	-5.61924	2.54395e-07	1.59605e-06	6.49543
CCT8	CCT8	-1.06294	4.56732	-5.61466	2.59321e-07	1.61991e-06	6.47686
A2NJV5	A2NJV5	1.55771	7.6941	5.61011	2.64292e-07	1.64385e-06	6.45846
TM9SF2	TM9SF2	-1.44558	4.10397	-5.60453	2.7052e-07	1.67537e-06	6.43591
YWHAG	YWHAG	-1.16514	5.11629	-5.59909	2.7674e-07	1.6993e-06	6.41389
TAPBP	TAPBP	-1.07991	4.49838	-5.59778	2.78252e-07	1.70135e-06	6.40861
VCP	VCP	-1.35541	5.22348	-5.59268	2.84245e-07	1.73066e-06	6.38797
ARPC5	ARPC5	-1.47765	5.11989	-5.58678	2.91321e-07	1.76629e-06	6.36416
VCL	VCL	-2.02709	7.77382	-5.56857	3.14301e-07	1.88189e-06	6.29065
P01706	P01706	1.08617	6.19947	5.56244	3.22415e-07	1.9225e-06	6.26597
P01700	P01700	1.46112	8.58392	5.54884	3.41191e-07	2.01778e-06	6.21117
PPIA	PPIA	-1.84602	5.60759	-5.5423	3.50599e-07	2.06496e-06	6.18484
JCHAIN	JCHAIN	1.40424	8.00623	5.53677	3.58757e-07	2.10442e-06	6.16257
A0A0A0MRZ8;P04433	A0A0A0MRZ8;P04433	1.27425	9.48733	5.52594	3.75253e-07	2.19227e-06	6.11906
CTSC	CTSC	-1.17516	4.64136	-5.52042	3.83966e-07	2.23413e-06	6.09684
RTN4	RTN4	-1.78392	6.28816	-5.50579	4.07984e-07	2.36123e-06	6.03812
BSG	BSG	-1.28267	4.9725	-5.50439	4.10353e-07	2.36123e-06	6.03252
DDOST	DDOST	-1.68579	5.59547	-5.50418	4.1072e-07	2.36123e-06	6.03166
YWHAH	YWHAH	-1.34573	5.06981	-5.49941	4.18917e-07	2.38932e-06	6.01253
ARHGAP6	ARHGAP6	-1.07168	4.59262	-5.49547	4.2581e-07	2.41178e-06	5.99674
con_UBIQUITIN02;P22314	con_UBIQUITIN02;P22314	-1.0051	4.08044	-5.49525	4.26198e-07	2.41178e-06	5.99586
IFNAR2	IFNAR2	-1.28998	4.83701	-5.4904	4.34844e-07	2.45109e-06	5.97643
TTR	TTR	1.27572	8.22671	5.45759	4.98065e-07	2.79219e-06	5.8451
RDX	RDX	-1.63337	6.5981	-5.45702	4.99228e-07	2.79219e-06	5.84285
HBS1L	HBS1L	1.00356	3.98478	5.44717	5.19962e-07	2.88579e-06	5.80349
LAMP1	LAMP1	-1.30268	5.05624	-5.43084	5.56184e-07	3.07499e-06	5.73836
AZGP1	AZGP1	1.2595	7.63088	5.41644	5.90204e-07	3.25063e-06	5.68095
P01705	P01705	1.09444	6.14255	5.40962	6.07002e-07	3.33043e-06	5.65382
GIPC1	GIPC1	1.11417	7.08084	5.40411	6.20938e-07	3.37583e-06	5.63187
RRAS	RRAS	-1.09613	4.1543	-5.40358	6.22293e-07	3.37583e-06	5.62976
TIMP1	TIMP1	-1.43132	5.0565	-5.39515	6.44244e-07	3.48181e-06	5.59625
ATP5MF	ATP5MF	-1.39797	6.07398	-5.39419	6.4679e-07	3.48253e-06	5.59243
PRDX1	PRDX1	-1.16112	5.24613	-5.3744	7.01558e-07	3.74944e-06	5.51386
RDH11	RDH11	-1.57315	5.10338	-5.35927	7.46481e-07	3.97481e-06	5.45388
PFKL	PFKL	-1.05579	4.52478	-5.35718	7.52925e-07	3.99438e-06	5.44557
DLST	DLST	-1.43617	4.67173	-5.34142	8.03139e-07	4.24516e-06	5.38318
VDAC2	VDAC2	-1.18014	5.72882	-5.33799	8.14496e-07	4.27611e-06	5.36961
RAB7A	RAB7A	-1.15551	4.87631	-5.33786	8.14921e-07	4.27611e-06	5.36911
FLNC	FLNC	-1.4906	4.02291	-5.33659	8.19152e-07	4.28274e-06	5.36411
YES1	YES1	-1.45163	5.02457	-5.32883	8.45606e-07	4.3927e-06	5.3334
COX7A2	COX7A2	-1.35143	5.44811	-5.32863	8.46272e-07	4.3927e-06	5.33264
DLD	DLD	-1.0745	3.92914	-5.312	9.05807e-07	4.68488e-06	5.26696
CS	CS	-1.77796	6.11891	-5.29935	9.53802e-07	4.898e-06	5.21709
YWHAE	YWHAE	-1.35086	4.96256	-5.28178	1.02467e-06	5.22471e-06	5.14788
SKAP2	SKAP2	-1.09127	4.59511	-5.27396	1.05781e-06	5.37473e-06	5.11714
NIBAN1	NIBAN1	1.27668	4.65382	5.26988	1.07556e-06	5.44571e-06	5.10108
TLN1	TLN1	-1.98412	7.72769	-5.25869	1.12563e-06	5.67933e-06	5.05714
SACM1L	SACM1L	-1.21111	4.6617	-5.25782	1.12965e-06	5.67974e-06	5.0537
RAB6B	RAB6B	-1.41767	5.81261	-5.25452	1.14491e-06	5.73645e-06	5.04075
GNB2	GNB2	-1.7225	6.29613	-5.25249	1.15437e-06	5.76385e-06	5.0328
ILK	ILK	-1.66723	6.26461	-5.24475	1.19124e-06	5.92745e-06	5.00245
PTGS1	PTGS1	-1.31513	6.37067	-5.24086	1.21024e-06	6.00128e-06	4.98718
DMTN	DMTN	-1.07305	4.86344	-5.23618	1.23346e-06	6.09551e-06	4.96883
ATP2A3	ATP2A3	-1.6497	5.95233	-5.23219	1.25356e-06	6.17368e-06	4.95323
C8G	C8G	1.09341	7.58822	5.23052	1.26212e-06	6.19467e-06	4.94666
ATRN	ATRN	1.27981	5.94192	5.22908	1.26949e-06	6.19897e-06	4.94104
SEPTIN9	SEPTIN9	-1.26901	5.49772	-5.22607	1.2851e-06	6.24376e-06	4.92925
TF	TF	1.44802	10.9705	5.22469	1.29232e-06	6.25776e-06	4.92384
GP1BB	GP1BB	-2.39414	8.17156	-5.22032	1.31543e-06	6.34836e-06	4.90674
ACTB	ACTB	-1.88202	5.39874	-5.21027	1.37007e-06	6.59005e-06	4.86745
P01602	P01602	1.59117	8.47454	5.20584	1.39491e-06	6.68721e-06	4.85012
SERPINA7	SERPINA7	1.10464	6.68493	5.19898	1.43413e-06	6.85247e-06	4.82337
CMTM5	CMTM5	-1.49759	7.40474	-5.19713	1.44495e-06	6.87928e-06	4.81611
ADIPOQ	ADIPOQ	1.28999	5.32948	5.19639	1.44927e-06	6.87928e-06	4.81323
SAG	SAG	-1.48185	8.0802	-5.19168	1.47715e-06	6.98861e-06	4.79485
RPL6	RPL6	1.29079	7.25385	5.1795	1.5517e-06	7.29349e-06	4.74735
PGAM1	PGAM1	-1.10073	3.62306	-5.16475	1.64686e-06	7.69704e-06	4.68994
PKM	PKM	-1.48057	6.41918	-5.16455	1.64822e-06	7.69704e-06	4.68914
ENDOD1	ENDOD1	-1.28146	5.178	-5.13961	1.82252e-06	8.46814e-06	4.5922
ATP5F1C	ATP5F1C	-1.41063	4.80916	-5.13926	1.82508e-06	8.46814e-06	4.59085
HRNR	HRNR	1.40704	6.41576	5.13591	1.84982e-06	8.55542e-06	4.57786
PDIA4	PDIA4	-1.27005	3.57579	-5.13482	1.85793e-06	8.56546e-06	4.57365
TUFM	TUFM	-1.32076	5.23973	-5.13382	1.86542e-06	8.57261e-06	4.56977
STOM	STOM	-1.96069	7.0133	-5.13055	1.89018e-06	8.64116e-06	4.55705
ARHGAP18	ARHGAP18	-1.19198	5.27666	-5.13027	1.89231e-06	8.64116e-06	4.55597
CAPZA2	CAPZA2	-1.36113	4.63822	-5.12436	1.93779e-06	8.82092e-06	4.53307
ACTR2	ACTR2	-1.11579	5.73867	-5.11905	1.9796e-06	8.98289e-06	4.51249
CANX	CANX	-1.34015	5.59921	-5.11095	2.04507e-06	9.21354e-06	4.48113
MYH14	MYH14	-1.39982	6.2053	-5.1104	2.04958e-06	9.21354e-06	4.479
SSR4	SSR4	-1.01561	4.21409	-5.10955	2.0566e-06	9.21636e-06	4.47571
SLC2A3	SLC2A3	-2.16531	7.11163	-5.10861	2.06434e-06	9.22245e-06	4.47208
SEPTIN7	SEPTIN7	-1.01119	4.71759	-5.10483	2.0959e-06	9.3058e-06	4.45746
HSP90AA1	HSP90AA1	-1.28922	4.37172	-5.10313	2.11028e-06	9.34089e-06	4.45087
RTN3	RTN3	-1.25877	5.61893	-5.09488	2.18125e-06	9.62552e-06	4.41899
A0A075B6K4	A0A075B6K4	1.25417	6.51419	5.09174	2.20896e-06	9.71807e-06	4.40682
PLEK	PLEK	-1.71761	6.67568	-5.09094	2.21598e-06	9.71934e-06	4.40376
STT3A	STT3A	-1.02884	6.12901	-5.08246	2.29262e-06	1.0025e-05	4.371
FGB	FGB	1.24327	12.894	5.06377	2.47069e-06	1.07386e-05	4.29893
SPARC	SPARC	-1.55328	5.45105	-5.0416	2.6994e-06	1.16974e-05	4.21364
RNH1	RNH1	-1.01663	4.69892	-5.03405	2.78194e-06	1.2019e-05	4.18464
ARL6IP5	ARL6IP5	-1.67699	6.03742	-5.02192	2.91975e-06	1.25767e-05	4.13808
CLIC1	CLIC1	-1.39794	6.17404	-5.01316	3.02338e-06	1.29844e-05	4.10449
TUBA8	TUBA8	-1.26373	5.8923	-5.01157	3.04255e-06	1.30279e-05	4.09841
FLNB	FLNB	-1.67834	7.00954	-5.00481	3.12557e-06	1.33438e-05	4.07249
SERPINF1	SERPINF1	1.07994	7.73356	5.0016	3.1657e-06	1.34182e-05	4.0602
HSPD1	HSPD1	-1.28328	4.94245	-5.00118	3.17091e-06	1.34182e-05	4.05862
MSN	MSN	-1.17347	5.02005	-4.99197	3.28913e-06	1.38374e-05	4.02338
P06899;P23527;P33778;Q16778	P06899;P23527;P33778;Q16778	-1.62144	6.01986	-4.97588	3.50613e-06	1.45803e-05	3.96189
RASA3	RASA3	-1.04352	5.23879	-4.95862	3.75426e-06	1.55226e-05	3.89609
TST	TST	-1.01108	5.18782	-4.94639	3.94047e-06	1.6246e-05	3.84951
TMEM109	TMEM109	-1.28584	5.37787	-4.94052	4.03302e-06	1.65802e-05	3.82718
ADAM10	ADAM10	-1.16971	5.05471	-4.93874	4.0614e-06	1.66494e-05	3.82043
PHB2	PHB2	-1.30829	5.2408	-4.93105	4.18668e-06	1.71144e-05	3.79121
TAGLN2	TAGLN2	-1.47178	5.68809	-4.9283	4.23243e-06	1.72525e-05	3.78076
SEC61G	SEC61G	-1.05002	4.58313	-4.91313	4.49351e-06	1.82133e-05	3.72319
MMRN1	MMRN1	-1.49409	7.31401	-4.90552	4.6302e-06	1.86631e-05	3.69437
F11R	F11R	-1.46469	6.51583	-4.89003	4.92146e-06	1.97269e-05	3.63571
ITGA2B	ITGA2B	-2.34178	8.58087	-4.88674	4.98546e-06	1.9928e-05	3.62329
ST3GAL6	ST3GAL6	-1.01261	4.30726	-4.86344	5.46324e-06	2.16579e-05	3.53533
MT-CO2	MT-CO2	-1.56743	6.16909	-4.85535	5.63926e-06	2.21729e-05	3.50485
ATM	ATM	-1.42133	5.99719	-4.85142	5.727e-06	2.24567e-05	3.49002
CYB5R3	CYB5R3	-1.26638	6.76566	-4.84906	5.78012e-06	2.26036e-05	3.48115
ACLY	ACLY	-1.043	4.62604	-4.83242	6.16909e-06	2.36755e-05	3.41857
HLA-C	HLA-C	-1.25782	5.13872	-4.82176	6.43161e-06	2.44876e-05	3.37854
IQGAP2	IQGAP2	-1.04106	4.8317	-4.80123	6.96816e-06	2.63407e-05	3.30159
PFKP	PFKP	-1.09028	5.3517	-4.78693	7.36722e-06	2.76127e-05	3.24812
DNM1L	DNM1L	-1.27932	5.49499	-4.78031	7.55942e-06	2.81867e-05	3.22339
A0A0B4J1U7	A0A0B4J1U7	1.26571	7.69362	4.77461	7.7289e-06	2.87195e-05	3.20211
ACTN4	ACTN4	-1.32108	5.08245	-4.77164	7.81884e-06	2.89193e-05	3.191
PCBP1	PCBP1	-1.00099	5.03092	-4.7497	8.51388e-06	3.11566e-05	3.10927
A0A0C4DH25	A0A0C4DH25	1.14595	9.29854	4.74118	8.7996e-06	3.19844e-05	3.0776
PGRMC1	PGRMC1	-1.12702	5.55544	-4.71807	9.62301e-06	3.4715e-05	2.99179
H1-4	H1-4	-1.64957	6.42611	-4.71337	9.79936e-06	3.5088e-05	2.97437
C6	C6	1.1162	7.86585	4.71164	9.86501e-06	3.52357e-05	2.96797
FLNA	FLNA	-2.02003	7.9056	-4.70396	1.01619e-05	3.61174e-05	2.93953
PDIA6	PDIA6	-1.2371	4.42889	-4.70176	1.02485e-05	3.63357e-05	2.93139
A0A0C4DH33	A0A0C4DH33	1.34015	5.18489	4.68454	1.0952e-05	3.86401e-05	2.86773
TSPAN9	TSPAN9	-1.37326	4.5216	-4.68283	1.10244e-05	3.88004e-05	2.86142
ITGB3	ITGB3	-2.05217	7.95484	-4.67781	1.12394e-05	3.9461e-05	2.8429
DHRS7	DHRS7	-1.23886	4.59934	-4.67527	1.13495e-05	3.97509e-05	2.83356
PNP	PNP	-1.23967	4.39749	-4.66633	1.17466e-05	4.09428e-05	2.8006
ECE1	ECE1	-1.15734	4.62064	-4.65705	1.21729e-05	4.23264e-05	2.76643
CLTC	CLTC	-1.31875	5.5115	-4.64601	1.26999e-05	4.39472e-05	2.72582
P01742	P01742	1.02193	5.07208	4.64076	1.2958e-05	4.47328e-05	2.70655
TMSB10	TMSB10	-1.54136	6.68089	-4.63151	1.34251e-05	4.61249e-05	2.67262
PRDX5	PRDX5	-1.00066	4.5372	-4.62913	1.35479e-05	4.64363e-05	2.66389
TUBB4B	TUBB4B	-1.7674	7.35807	-4.62551	1.3737e-05	4.69728e-05	2.65062
ARPC3	ARPC3	-1.12582	6.23541	-4.60264	1.4992e-05	5.10223e-05	2.56689
CCT6A	CCT6A	-1.29344	4.81159	-4.59784	1.52688e-05	5.18422e-05	2.54938
ACTR3	ACTR3	-1.3194	5.57379	-4.58715	1.59039e-05	5.38718e-05	2.51036
C8B	C8B	1.13303	8.19803	4.5865	1.59437e-05	5.38799e-05	2.50797
PRSS3	PRSS3	-1.11286	3.99498	-4.58417	1.60854e-05	5.42319e-05	2.4995
MLEC	MLEC	-1.12476	4.66157	-4.5792	1.63926e-05	5.51388e-05	2.48139
PRDX6	PRDX6	-1.21425	6.6732	-4.57531	1.66376e-05	5.57033e-05	2.46719
SAA1	SAA1	1.81725	7.69298	4.55737	1.78117e-05	5.9496e-05	2.40194
MINPP1	MINPP1	1.159	10.7059	4.55176	1.81947e-05	6.06349e-05	2.38158
ARL6IP1	ARL6IP1	2.105	6.77873	4.54281	1.88227e-05	6.25833e-05	2.34912
MYL6	MYL6	-1.97693	6.91937	-4.52022	2.05035e-05	6.80151e-05	2.26731
SAR1A	SAR1A	-1.46093	5.42499	-4.48976	2.30017e-05	7.59529e-05	2.15739
A0A075B6H9	A0A075B6H9	1.25661	7.08549	4.48785	2.31679e-05	7.63203e-05	2.15051
GSTK1	GSTK1	-1.01433	4.07287	-4.47498	2.43173e-05	7.97497e-05	2.10424
MYH10	MYH10	-2.10766	7.94389	-4.46969	2.48059e-05	8.11675e-05	2.08523
GP9	GP9	-1.74617	6.92404	-4.46139	2.55921e-05	8.35508e-05	2.05542
PECAM1	PECAM1	-1.32952	5.74672	-4.44952	2.67572e-05	8.67656e-05	2.01289
APOF	APOF	1.09601	6.85812	4.4394	2.77922e-05	8.97185e-05	1.97665
FLOT1	FLOT1	-1.07215	5.08875	-4.42808	2.89945e-05	9.27696e-05	1.9362
CAPZB	CAPZB	-1.09224	5.8709	-4.42305	2.95452e-05	9.41142e-05	1.91824
SLC44A1	SLC44A1	-1.1244	3.55877	-4.399	3.23198e-05	0.000101956	1.83256
G6PD	G6PD	-1.04898	4.81246	-4.39766	3.24812e-05	0.000102114	1.82781
STIM1	STIM1	-1.15564	5.08459	-4.39567	3.27226e-05	0.000102427	1.82075
IRAG1	IRAG1	-1.00844	3.54181	-4.38246	3.4372e-05	0.000106894	1.77383
TMX1	TMX1	-1.03418	4.38346	-4.36088	3.72408e-05	0.000115318	1.69736
ITGA2	ITGA2	-1.04229	5.27326	-4.35683	3.78052e-05	0.000116566	1.68302
INF2	INF2	-1.33242	5.41127	-4.35456	3.81241e-05	0.000117299	1.67501
A0A804HLA8;P63218	A0A804HLA8;P63218	-1.08683	5.14907	-4.35278	3.83762e-05	0.000117823	1.66872
SDHA	SDHA	-1.09551	4.1572	-4.34336	3.9739e-05	0.00012149	1.63545
PRKCB	PRKCB	-1.40537	4.93878	-4.33353	4.12103e-05	0.000125472	1.60079
CTSG	CTSG	-1.17829	5.2617	-4.33229	4.14004e-05	0.00012577	1.59641
STX11	STX11	-1.31387	5.1218	-4.32812	4.20428e-05	0.000127186	1.58173
EHD3	EHD3	-1.21484	6.34548	-4.32639	4.2312e-05	0.000127564	1.57565
S100A4	S100A4	-1.17936	5.72531	-4.32022	4.32872e-05	0.000129592	1.55393
LRRC59	LRRC59	-1.04928	4.80798	-4.3101	4.4933e-05	0.000133687	1.51838
MYH9	MYH9	-1.907	7.6902	-4.30806	4.52728e-05	0.000134421	1.5112
SLC25A3	SLC25A3	-1.2611	5.19101	-4.28381	4.94974e-05	0.000145468	1.42622
A0A0J9YXX1	A0A0J9YXX1	1.42364	6.31848	4.28185	4.98548e-05	0.000146221	1.41937
FER1L5	FER1L5	-1.09122	9.07474	-4.24537	5.69837e-05	0.000165781	1.29214
YKT6	YKT6	-1.02959	5.81178	-4.23564	5.90454e-05	0.000171434	1.25832
POSTN	POSTN	-1.01828	5.77394	-4.22973	6.03338e-05	0.000174472	1.23778
HSPE1	HSPE1	-1.1822	6.45125	-4.21998	6.25176e-05	0.000180426	1.20396
GP1BA	GP1BA	-1.23475	6.38077	-4.20075	6.70479e-05	0.000192346	1.13744
MED30	MED30	-1.7899	7.39845	-4.19288	6.89928e-05	0.000197142	1.11025
RAC2	RAC2	-1.29291	5.19282	-4.18678	7.05349e-05	0.000200979	1.08924
TREML1	TREML1	-1.412	4.51439	-4.17331	7.40632e-05	0.000209967	1.04285
ARHGAP19	ARHGAP19	-1.12651	6.17231	-4.16764	7.55987e-05	0.0002139	1.02335
CDKL3	CDKL3	-2.47094	8.57716	-4.15307	7.96874e-05	0.000223282	0.973313
P0C0S5;Q71UI9	P0C0S5;Q71UI9	-1.17398	4.25816	-4.15307	7.96882e-05	0.000223282	0.973303
HP	HP	1.40567	12.9619	4.13415	8.53142e-05	0.000237203	0.908517
FGG	FGG	1.04384	13.5293	4.11477	9.14747e-05	0.000252386	0.842332
P63167;Q96FJ2	P63167;Q96FJ2	-1.04648	4.14933	-4.11229	9.22927e-05	0.000254157	0.833882
HSPB1	HSPB1	-1.07713	5.76281	-4.10963	9.31757e-05	0.0002561	0.824846
P01834	P01834	1.01579	10.8638	4.10722	9.39864e-05	0.000257837	0.816626
RPN1	RPN1	-1.09321	4.91465	-4.08567	0.000101531	0.000274877	0.74337
STIP1	STIP1	-1.07989	4.3831	-4.05548	0.000113083	0.000303871	0.641197
INHBC	INHBC	-1.02544	6.35549	-4.05443	0.000113508	0.000303881	0.637641
P01824	P01824	1.13512	8.47087	4.04015	0.000119426	0.000317371	0.589472
ATP5F1A	ATP5F1A	-1.36441	5.75975	-4.03067	0.000123513	0.000327553	0.557596
ATL1	ATL1	-1.03998	4.39898	-4.02136	0.000127663	0.000337395	0.526292
A0A075B6P5;P01615	A0A075B6P5;P01615	1.11075	6.30203	4.0023	0.000136573	0.000358971	0.462405
A0A075B6R9;A0A0C4DH68	A0A075B6R9;A0A0C4DH68	1.25925	6.95238	3.95225	0.000162902	0.000415313	0.295604
ZC4H2	ZC4H2	-1.01702	8.63194	-3.94682	0.00016604	0.000422568	0.277561
FTH1	FTH1	1.19598	5.89014	3.91749	0.000183986	0.000461724	0.180559
P01860	P01860	1.19272	8.38499	3.90777	0.000190327	0.000476808	0.148548
A0A0C4DH43	A0A0C4DH43	1.48819	6.90746	3.88767	0.000204123	0.000506099	0.0824598
P01859	P01859	1.08982	12.2335	3.881	0.000208907	0.000517071	0.0605912
IMPA1	IMPA1	1.18012	6.16061	3.8596	0.000224995	0.000551218	-0.0094246
HMGB2	HMGB2	-1.1864	5.05844	-3.83905	0.000241558	0.000587718	-0.0764261
ACSL5	ACSL5	1.15252	7.08252	3.8386	0.00024193	0.000587718	-0.0778739
P01780	P01780	1.09866	8.85114	3.82256	0.000255682	0.000615941	-0.129997
HBA1	HBA1	1.23584	9.21027	3.77586	0.000300079	0.00070986	-0.280824
GNAI2	GNAI2	1.03313	10.0305	3.64966	0.000459807	0.00103188	-0.681884
JAM3	JAM3	-1.33102	6.53158	-3.6283	0.000493817	0.00109796	-0.748803
H1-5	H1-5	-1.10078	5.40322	-3.61225	0.000520921	0.00115113	-0.798884
SAA2	SAA2	1.08885	4.57821	3.6092	0.00052624	0.00116111	-0.808401
PYGB	PYGB	-1.00192	5.21207	-3.55189	0.000636073	0.00138649	-0.985848
PPIF	PPIF	-1.01561	7.1044	-3.52348	0.000698248	0.00150834	-1.07303
A0A075B7D0;A0AAG2TVE0	A0A075B7D0;A0AAG2TVE0	1.24332	8.0431	3.52248	0.00070054	0.00151103	-1.0761
TUBB1	TUBB1	-1.26427	6.87383	-3.48557	0.000790213	0.0016893	-1.18858
P61204;P84077	P61204;P84077	-1.00288	5.48704	-3.48079	0.000802595	0.00170566	-1.20309
PFN2	PFN2	-1.20786	6.18728	-3.3267	0.00131513	0.00270331	-1.66267
GET3	GET3	1.03382	7.15939	3.27345	0.00155466	0.00315081	-1.81779
P01877	P01877	1.06269	11.9577	3.23733	0.00173985	0.00348694	-1.92194
H3-3A	H3-3A	-1.3359	6.72088	-3.05765	0.00300888	0.00577369	-2.42661
GALE	GALE	1.29797	7.70696	2.98342	0.00375056	0.00703582	-2.62845
H4C9	H4C9	-1.27272	7.46508	-2.9804	0.00378405	0.00707702	-2.63657
RAB8A	RAB8A	-1.12101	5.356	-2.83474	0.0057688	0.0103925	-3.02063
O60814;P58876;P62807;Q5QNW6;Q93079;Q99877;Q99879;Q99880	O60814;P58876;P62807;Q5QNW6;Q93079;Q99877;Q99879;Q99880	-1.13895	8.27704	-2.78976	0.00655248	0.0116913	-3.13604
LPA	LPA	-1.18463	10.0556	-2.60688	0.0108454	0.01839	-3.58946
