## Supplementary Table 8 for "Multi-omics and network propagation reveal latent innate immune programmes stratifying high-risk thrombotic primary antiphospholipid syndrome"

### Sheet: Sheet 1 - Supplementary Table 8
Supplementary Table 8
black	blue	brown	green	greenyellow	grey	magenta	pink	purple	red	turquoise	yellow
A0A075B7E8	A0A804HLA8;P63218	A0A075B6I0	A0A075B6H7	O00203	A0A1B0GTC6	A0A0A0MT36;A0A0C4DH26	O00232	P01040	O00391	A0A087WW87;P01614	A0AAG2UXZ5;P39060
A1A4S6	O00194	A0A075B6J2	A0A075B6H9	O43150	O14980	A0A1W2PPW3;A0A1W2PRN6;A6NLC8	O43790	P02533	O43747	A0A1W2PR48	O00217
A6NGU5	O00299	A0A075B6K5	A0A075B6I1	P00390	O15120	A0AVI2	O60763	P02538	O60229	A0FGR8	O14656
O00533	O14950;P19105	A0A075B6S5	A0A075B6I9	P00505	O15439	O14791	O75962	P03950	O75396	O00139	O14960
O60841	O15144	A0A087WSZ0	A0A075B6J1	P04424	O43390	O60240	O76009	P04259	O94826	O00151	O15270
O75746	O15145	A0A0A0MS15	A0A075B6J9	P07093	O60313	O60404	O76011	P04264	O94874	O00159	O15304
O94804	O15498	A0A0B4J1V2	A0A075B6K4	P07355	O60814;P58876;P62807;Q5QNW6;Q93079;Q99877;Q99879;Q99880	O76064	P04083	P05089	P04080	O00161	O15335
O94905	O15511	A0A0B4J1Y8	A0A075B6P5;P01615	P0CB47	O75787	P02549	P05062	P08779	P06703	O00186	O60287
P08133	O75083	A0A0J9YX35	A0A075B6Q5	P14923	P00915	P02649	P07910	P12273	P08195	O00231	O75909
P08709	O75369	B5ME19;Q99613	A0A075B6R9;A0A0C4DH68	P16278	P01880	P05090	P07942	P13647	P08727	O00264	O95218
P11215	O75563	O00187	A0A075B6S2	P20340	P02656	P07477	P09917	P20930	P08758	O00410	O95445
P11586	O75897	O14908	A0A075B6S9;P0DSN7	P28838	P02741	P12830	P11940	P31944	P09104	O00429	O95868
P11766	O75915	O43149	A0A075B7B8	P32189	P02751	P29144	P13010	P35527	P0DTE1	O00483	P00325
P14868	O75954	O43633	A0A075B7D0;A0AAG2TVE0	P43405	P02786	P35542	P17931	P47929	P22307	O00571	P01042
P37837	O95810	O43681	A0A075B7D4	P98194	P02794	P49913	P19013	P81605	P26440	O00602	P02647
P45974	O95866	O43776	A0A075B7D8	Q03519	P05109	Q13200	P34897	Q01469	P26572	O14617	P02652
P47712	P00338	O43920	A0A087WSX0	Q07812	P05164	Q13315	P43490	Q02413	P31150	O14672	P02654
P48556	P00488	O60664	A0A087WSY6	Q08188	P05204	Q13439	P54819	Q14088	P35443	O14773	P02655
P49407	P00491	O75602	A0A0A0MRZ8;P04433	Q0ZGT2	P06396	Q15326	P62277	Q5D862	P40763	O15117	P03951
P50851	P00558	O75636	A0A0A0MT89	Q15172	P06702	Q16836	P78385	Q5T749	P41240	O15127	P04114
P52209	P01137	O75882	A0A0B4J1U3	Q16610	P07988	Q6Q788	P78386	Q7Z794	P42566	O15143	P04196
P55884	P01889	O94966	A0A0B4J1U7	Q53GQ0	P08493	Q6ZRV3	Q02153	Q86YZ3	P48444	O15173	P07585
P63010	P02775	P00450	A0A0B4J1V0	Q6IBS0	P08519	Q86XQ3	Q12905	Q8N1N4	P49189	O15533	P08319
Q13217	P04075	P00734	A0A0B4J1V6	Q6KB66	P08571	Q8NBP7	Q13595	Q96P63	P49588	O43169	P08729
Q13464	P04406	P00736	A0A0B4J1X5	Q6PJW8	P09429	Q8NHM4	Q14525	Q99456	P53621	O43182	P09525
Q13822	P04439	P00738	A0A0B4J1Y9	Q9UBX5	P09960	Q8TDL5	Q15059	con_KERATIN03;P13645	P55786	O43294	P09874
Q13976	P04632	P00739	A0A0B4J2B5;A0AAG2SVT6	NA	P10124	Q92750	Q15323	con_KERATIN11;P35900	P58166	O43312	P10646
Q14152	P04792	P00740	A0A0B4J2D9;P0DP09	NA	P10412	Q96F63	Q4G0S4	con_KERATIN22;P35908	P62333	O43396	P11172
Q14571	P05106	P00746	A0A0C4DH24	NA	P10523	Q96HR3	Q5SSJ5	NA	Q00059	O43488	P11277
Q7Z7H8	P05141	P00747	A0A0C4DH25	NA	P10909	Q96JB1	Q6NVY1	NA	Q06323	O43707	P12821
Q8IWA5	P05556	P00748	A0A0C4DH29	NA	P11597	Q96QR1	Q8N474	NA	Q12982	O43865	P13611
Q92499	P06576	P00751	A0A0C4DH31	NA	P11678	Q9BZW8	Q92764	NA	Q13045	O60506	P14866
Q96QK1	P06733	P01008	A0A0C4DH33	NA	P13727	Q9H6P5	Q96A33	NA	Q13131	O60610	P15880
Q9BR76	P06753	P01009	A0A0C4DH34	NA	P15144	Q9NQZ6	Q9GZZ9	NA	Q13477	O60762	P15924
Q9C0C9	P06899;P23527;P33778;Q16778	P01011	A0A0C4DH35	NA	P15170	Q9NW15	Q9UKU9	NA	Q14643	O75116	P17022
Q9H2G2	P07195	P01019	A0A0C4DH36	NA	P16157	Q9UKS7	Q9Y6K0	NA	Q14764	O75131	P18124
Q9H3U1	P07237	P01023	A0A0C4DH38	NA	P16401	NA	NA	NA	Q15118	O75159	P21810
Q9UNF1	P07359	P01024	A0A0C4DH43	NA	P18428	NA	NA	NA	Q709C8	O75190	P22891
Q9Y6R7	P07384	P01031	A0A0C4DH67	NA	P19338	NA	NA	NA	Q86UT6	O75298	P23381
con_KERATIN20;P05787	P07437	P01034	A0A0C4DH73;P01611	NA	P22352	NA	NA	NA	Q8N766	O75306	P24752
NA	P07737	P01597;P04432	A0A0G2JS06	NA	P26583	NA	NA	NA	Q8NBS9	O75367	P25774
NA	P07900	P01715	A0A0J9YXX1	NA	P29279	NA	NA	NA	Q99523	O75390	P26378
NA	P07947	P01743	A0AAG2TV02	NA	P29508	NA	NA	NA	Q99536	O75558	P29033
NA	P07951	P01857	A0M8Q6	NA	P30043	NA	NA	NA	Q9BS26	O75608	P30626
NA	P07996	P01859	A2NJV5	NA	P31151	NA	NA	NA	Q9BXR6	O75695	P31323
NA	P08238	P01860	A6NDI0;C9J1S8;P0CI25;P0CI26;Q8IWZ4;Q9BSJ1	NA	P33121	NA	NA	NA	Q9NYB9	O75844	P31327
NA	P08311	P01861	O14657	NA	P33908	NA	NA	NA	Q9P2R7	O75874	P35030
NA	P08514	P02042	O43866	NA	P35080	NA	NA	NA	Q9Y305	O75947	P35475
NA	P08567	P02671	O60884	NA	P36969	NA	NA	NA	NA	O75955	P41159
NA	P09486	P02675	O95373	NA	P49747	NA	NA	NA	NA	O75964	P42357
NA	P09493	P02679	P00742	NA	P49908	NA	NA	NA	NA	O76074	P46940
NA	P0DMV8;P0DMV9	P02745	P01591	NA	P50213	NA	NA	NA	NA	O94886	P49589
NA	P0DP23;P0DP24;P0DP25	P02746	P01593;P01594	NA	P53999	NA	NA	NA	NA	O94919	P55056
NA	P10321	P02747	P01599	NA	P55058	NA	NA	NA	NA	O95168	P55809
NA	P10599	P02748	P01602	NA	P55103	NA	NA	NA	NA	O95197	P58335
NA	P11142	P02749	P01619	NA	P61626	NA	NA	NA	NA	O95497	P60985
NA	P11169	P02750	P01700	NA	P62081	NA	NA	NA	NA	O95571	P62195
NA	P11234	P02753	P01701	NA	P62906	NA	NA	NA	NA	O95782	P62750
NA	P11279	P02760	P01703	NA	P62995	NA	NA	NA	NA	O95819	P78509
NA	P12814	P02763	P01705	NA	P84103	NA	NA	NA	NA	O95831	P78527
NA	P12931	P02765	P01706	NA	P98160	NA	NA	NA	NA	O95870	P78539
NA	P13224	P02766	P01709	NA	Q00839	NA	NA	NA	NA	P00367	Q08554
NA	P13473	P02768	P01714	NA	Q07955	NA	NA	NA	NA	P00387	Q12906
NA	P14618	P02774	P01717	NA	Q08431	NA	NA	NA	NA	P00403	Q12931
NA	P14625	P02787	P01742	NA	Q08830	NA	NA	NA	NA	P00441	Q13093
NA	P14770	P02790	P01768;P0DP03	NA	Q09666	NA	NA	NA	NA	P00492	Q13103
NA	P16671	P03952	P01772	NA	Q10588	NA	NA	NA	NA	P00918	Q13772
NA	P17655	P04003	P01780	NA	Q13247	NA	NA	NA	NA	P01033	Q13835
NA	P18085	P04004	P01814	NA	Q13790	NA	NA	NA	NA	P01116	Q14116
NA	P18206	P04070	P01817	NA	Q14203	NA	NA	NA	NA	P01601	Q14204
NA	P18669	P04180	P01824	NA	Q14847	NA	NA	NA	NA	P02545	Q14314
NA	P19971	P04211	P01834	NA	Q14CB8	NA	NA	NA	NA	P02730	Q14574
NA	P20645	P04217	P01871	NA	Q15113	NA	NA	NA	NA	P02776	Q14623
NA	P21333	P04278	P01876	NA	Q15818	NA	NA	NA	NA	P02788	Q15149
NA	P21796	P04899	P01877	NA	Q16401	NA	NA	NA	NA	P04040	Q15166
NA	P21926	P05154	P02743	NA	Q16777;Q6FI13	NA	NA	NA	NA	P04179	Q15465
NA	P22061	P05155	P04430	NA	Q3LXA3	NA	NA	NA	NA	P04275	Q15485
NA	P23284	P05156	P05198	NA	Q5J8M3	NA	NA	NA	NA	P04843	Q15517
NA	P23528	P05160	P06310	NA	Q6UXB8	NA	NA	NA	NA	P04844	Q16394
NA	P24844	P05452	P06312	NA	Q6ZNJ1	NA	NA	NA	NA	P05023	Q4LDE5
NA	P26447	P05543	P08294	NA	Q8IV42	NA	NA	NA	NA	P05067	Q5T0J7
NA	P27105	P05546	P08697	NA	Q8IVW4	NA	NA	NA	NA	P05107	Q6E0U4
NA	P27797	P06276	P13591	NA	Q8IZK6	NA	NA	NA	NA	P05121	Q6UWP8
NA	P27824	P06681	P17844	NA	Q8NEJ9	NA	NA	NA	NA	P05388	Q6UY14
NA	P30041	P06727	P19320	NA	Q8NEM1	NA	NA	NA	NA	P05771	Q7KZ85
NA	P30048	P07225	P20742	NA	Q8NFQ6	NA	NA	NA	NA	P06737	Q86SQ4
NA	P30101	P07333	P21399	NA	Q8WUA8	NA	NA	NA	NA	P06744	Q86U17
NA	P30273	P07357	P22105	NA	Q8WUY1	NA	NA	NA	NA	P06756	Q86UD1
NA	P30740	P07358	P23083	NA	Q8WV41	NA	NA	NA	NA	P06858	Q86WI1
NA	P31946	P07360	P29218	NA	Q92522	NA	NA	NA	NA	P07203	Q8IW93
NA	P35241	P08185	P29692	NA	Q92743	NA	NA	NA	NA	P07339	Q8IY37
NA	P35579	P08253	P31025	NA	Q92804	NA	NA	NA	NA	P07741	Q8N9B5
NA	P35580	P08603	P50416	NA	Q96PL1	NA	NA	NA	NA	P07948	Q8WWZ8
NA	P35613	P09172	P54108	NA	Q96RL7	NA	NA	NA	NA	P07954	Q92538
NA	P36542	P09871	P56199	NA	Q9BX10	NA	NA	NA	NA	P08574	Q92597
NA	P37802	P0C0L4	P62899	NA	Q9BY11	NA	NA	NA	NA	P08575	Q92696
NA	P40197	P0C0L5	Q02878	NA	Q9GZP8	NA	NA	NA	NA	P08648	Q969Q5
NA	P40227	P0DJD0;P0DJD1	Q04756	NA	Q9GZZ8	NA	NA	NA	NA	P08670	Q96AQ6
NA	P40926	P0DJI8	Q07666	NA	Q9H2U2	NA	NA	NA	NA	P08962	Q96DA0
NA	P48059	P0DJI9	Q15041	NA	Q9HDC9	NA	NA	NA	NA	P09110	Q96JE7
NA	P48735	P0DOY3	Q15848	NA	Q9UK55	NA	NA	NA	NA	P09211	Q96KM6
NA	P50452	P10643	Q15904	NA	Q9UPA5	NA	NA	NA	NA	P09382	Q96P50
NA	P50552	P11177	Q3SXM5	NA	Q9Y3R0	NA	NA	NA	NA	P09496	Q99969
NA	P50991	P11226	Q8IUX7	NA	con_PIGR_HUMAN;P01833	NA	NA	NA	NA	P09543	Q9BSU1
NA	P51149	P13671	Q8WUW1	NA	NA	NA	NA	NA	NA	P09622	Q9BU20
NA	P52907	P13796	Q9BYJ0	NA	NA	NA	NA	NA	NA	P09669	Q9BUN1
NA	P55209	P14151	Q9NQU5	NA	NA	NA	NA	NA	NA	P0C0S5;Q71UI9	Q9BYE2
NA	P59998	P14678;P63162	Q9NRA1	NA	NA	NA	NA	NA	NA	P0DMM9;P0DMN0	Q9H6X2
NA	P60059	P15169	Q9ULH1	NA	NA	NA	NA	NA	NA	P0DPI2	Q9H8L6
NA	P60660	P16070	Q9Y2Q0	NA	NA	NA	NA	NA	NA	P10301	Q9HC52
NA	P60709	P16383	Q9Y5B9	NA	NA	NA	NA	NA	NA	P10606	Q9NPG4
NA	P60953	P17936	Q9Y5X1	NA	NA	NA	NA	NA	NA	P10619	Q9NQ79
NA	P61026	P19652	con_FCG3_HUMAN;P08637	NA	NA	NA	NA	NA	NA	P10644	Q9NYA1
NA	P61204;P84077	P19823	NA	NA	NA	NA	NA	NA	NA	P10768	Q9P0L9
NA	P61224	P19827	NA	NA	NA	NA	NA	NA	NA	P10809	Q9UBE0
NA	P61769	P20851	NA	NA	NA	NA	NA	NA	NA	P11171	Q9UHG3
NA	P61981	P22792	NA	NA	NA	NA	NA	NA	NA	P11216	Q9UI42
NA	P62736;P63267	P23142	NA	NA	NA	NA	NA	NA	NA	P11217	Q9UI47
NA	P62805	P24593	NA	NA	NA	NA	NA	NA	NA	P11310	Q9UK17
NA	P62826	P25311	NA	NA	NA	NA	NA	NA	NA	P11413	Q9Y2S2
NA	P62834	P26927	NA	NA	NA	NA	NA	NA	NA	P12111	Q9Y5C1
NA	P62879	P27169	NA	NA	NA	NA	NA	NA	NA	P12236	Q9Y5X9
NA	P62937	P29622	NA	NA	NA	NA	NA	NA	NA	P12259	con_KERATIN09;P05783
NA	P62979	P33151	NA	NA	NA	NA	NA	NA	NA	P13073	NA
NA	P63000	P35858	NA	NA	NA	NA	NA	NA	NA	P13489	NA
NA	P63104	P36955	NA	NA	NA	NA	NA	NA	NA	P13598	NA
NA	P63167;Q96FJ2	P41222	NA	NA	NA	NA	NA	NA	NA	P13639	NA
NA	P63261	P42704	NA	NA	NA	NA	NA	NA	NA	P13667	NA
NA	P63313	P43251	NA	NA	NA	NA	NA	NA	NA	P13716	NA
NA	P67936	P43652	NA	NA	NA	NA	NA	NA	NA	P13747	NA
NA	P68104	P48740	NA	NA	NA	NA	NA	NA	NA	P13797	NA
NA	P68363	P51884	NA	NA	NA	NA	NA	NA	NA	P13804	NA
NA	P68366	P62854	NA	NA	NA	NA	NA	NA	NA	P14174	NA
NA	P68371	P68871	NA	NA	NA	NA	NA	NA	NA	P14209	NA
NA	P78417	P69891	NA	NA	NA	NA	NA	NA	NA	P14314	NA
NA	P84243	P69905	NA	NA	NA	NA	NA	NA	NA	P14324	NA
NA	Q00325	P80108	NA	NA	NA	NA	NA	NA	NA	P14406	NA
NA	Q01518	P80748	NA	NA	NA	NA	NA	NA	NA	P14543	NA
NA	Q04917	Q01130	NA	NA	NA	NA	NA	NA	NA	P14780	NA
NA	Q06830	Q03591	NA	NA	NA	NA	NA	NA	NA	P15153	NA
NA	Q08722	Q06033	NA	NA	NA	NA	NA	NA	NA	P15291	NA
NA	Q12907	Q08380	NA	NA	NA	NA	NA	NA	NA	P16109	NA
NA	Q13201	Q0VD83	NA	NA	NA	NA	NA	NA	NA	P16152	NA
NA	Q13418	Q12794	NA	NA	NA	NA	NA	NA	NA	P16284	NA
NA	Q13509	Q12805	NA	NA	NA	NA	NA	NA	NA	P16615	NA
NA	Q13637	Q12967	NA	NA	NA	NA	NA	NA	NA	P17213	NA
NA	Q14315	Q13564	NA	NA	NA	NA	NA	NA	NA	P17252	NA
NA	Q14554	Q14376	NA	NA	NA	NA	NA	NA	NA	P17301	NA
NA	Q14697	Q14520	NA	NA	NA	NA	NA	NA	NA	P17858	NA
NA	Q14766	Q14624	NA	NA	NA	NA	NA	NA	NA	P17987	NA
NA	Q14974	Q15582	NA	NA	NA	NA	NA	NA	NA	P18054	NA
NA	Q15084	Q15631	NA	NA	NA	NA	NA	NA	NA	P19086	NA
NA	Q15366	Q587J7	NA	NA	NA	NA	NA	NA	NA	P19367	NA
NA	Q15404	Q5VWK5	NA	NA	NA	NA	NA	NA	NA	P19634	NA
NA	Q15555	Q6UX15	NA	NA	NA	NA	NA	NA	NA	P20042	NA
NA	Q15907	Q76LX8	NA	NA	NA	NA	NA	NA	NA	P20073	NA
NA	Q16799	Q8NGL4	NA	NA	NA	NA	NA	NA	NA	P20339	NA
NA	Q2TAA2	Q92496	NA	NA	NA	NA	NA	NA	NA	P20674	NA
NA	Q3ZCW2	Q96BY6	NA	NA	NA	NA	NA	NA	NA	P21291	NA
NA	Q70J99	Q96IY4	NA	NA	NA	NA	NA	NA	NA	P21912	NA
NA	Q86UX7	Q96KN2	NA	NA	NA	NA	NA	NA	NA	P21964	NA
NA	Q86YW5	Q96PD5	NA	NA	NA	NA	NA	NA	NA	P22234	NA
NA	Q8IUE6	Q99801	NA	NA	NA	NA	NA	NA	NA	P22392	NA
NA	Q8IZP0	Q99996	NA	NA	NA	NA	NA	NA	NA	P22466	NA
NA	Q8N392	Q9BZQ8	NA	NA	NA	NA	NA	NA	NA	P22694	NA
NA	Q8TC12	Q9H9B1	NA	NA	NA	NA	NA	NA	NA	P22695	NA
NA	Q8WWA1	Q9NPH3	NA	NA	NA	NA	NA	NA	NA	P22735	NA
NA	Q92954	Q9NVV4	NA	NA	NA	NA	NA	NA	NA	P23219	NA
NA	Q93084	Q9NZN9	NA	NA	NA	NA	NA	NA	NA	P23229	NA
NA	Q969X1	Q9NZP8	NA	NA	NA	NA	NA	NA	NA	P23368	NA
NA	Q96AG4	Q9UGM5	NA	NA	NA	NA	NA	NA	NA	P24158	NA
NA	Q96DZ9	Q9UI15	NA	NA	NA	NA	NA	NA	NA	P24539	NA
NA	Q99733	Q9ULC5	NA	NA	NA	NA	NA	NA	NA	P24557	NA
NA	Q9BUF5	Q9UN37	NA	NA	NA	NA	NA	NA	NA	P25325	NA
NA	Q9H0U4	Q9UNW1	NA	NA	NA	NA	NA	NA	NA	P25705	NA
NA	Q9H299	Q9Y3Z3	NA	NA	NA	NA	NA	NA	NA	P25786	NA
NA	Q9H4B7	Q9Y450	NA	NA	NA	NA	NA	NA	NA	P25788	NA
NA	Q9H939	Q9Y5Y7	NA	NA	NA	NA	NA	NA	NA	P25789	NA
NA	Q9HBI1	NA	NA	NA	NA	NA	NA	NA	NA	P26038	NA
NA	Q9NP81	NA	NA	NA	NA	NA	NA	NA	NA	P26599	NA
NA	Q9NQC3	NA	NA	NA	NA	NA	NA	NA	NA	P26641	NA
NA	Q9NR31	NA	NA	NA	NA	NA	NA	NA	NA	P27338	NA
NA	Q9NRW1	NA	NA	NA	NA	NA	NA	NA	NA	P27348	NA
NA	Q9NTK5	NA	NA	NA	NA	NA	NA	NA	NA	P28066	NA
NA	Q9NY65	NA	NA	NA	NA	NA	NA	NA	NA	P28331	NA
NA	Q9NZN3	NA	NA	NA	NA	NA	NA	NA	NA	P28482	NA
NA	Q9P1F3	NA	NA	NA	NA	NA	NA	NA	NA	P29122	NA
NA	Q9UBW5	NA	NA	NA	NA	NA	NA	NA	NA	P29350	NA
NA	Q9ULV4	NA	NA	NA	NA	NA	NA	NA	NA	P29401	NA
NA	Q9Y277	NA	NA	NA	NA	NA	NA	NA	NA	P29992	NA
NA	Q9Y490	NA	NA	NA	NA	NA	NA	NA	NA	P30038	NA
NA	Q9Y624	NA	NA	NA	NA	NA	NA	NA	NA	P30040	NA
NA	con_GR78_MESAU;con_GR78_MOUSE;con_GR78_RAT;P11021	NA	NA	NA	NA	NA	NA	NA	NA	P30044	NA
NA	NA	NA	NA	NA	NA	NA	NA	NA	NA	P30153	NA
NA	NA	NA	NA	NA	NA	NA	NA	NA	NA	P30405	NA
NA	NA	NA	NA	NA	NA	NA	NA	NA	NA	P30566	NA
NA	NA	NA	NA	NA	NA	NA	NA	NA	NA	P31040	NA
NA	NA	NA	NA	NA	NA	NA	NA	NA	NA	P31146	NA
NA	NA	NA	NA	NA	NA	NA	NA	NA	NA	P31930	NA
NA	NA	NA	NA	NA	NA	NA	NA	NA	NA	P31948	NA
NA	NA	NA	NA	NA	NA	NA	NA	NA	NA	P32119	NA
NA	NA	NA	NA	NA	NA	NA	NA	NA	NA	P33176	NA
NA	NA	NA	NA	NA	NA	NA	NA	NA	NA	P34947	NA
NA	NA	NA	NA	NA	NA	NA	NA	NA	NA	P35232	NA
NA	NA	NA	NA	NA	NA	NA	NA	NA	NA	P35237	NA
NA	NA	NA	NA	NA	NA	NA	NA	NA	NA	P35268	NA
NA	NA	NA	NA	NA	NA	NA	NA	NA	NA	P35606	NA
NA	NA	NA	NA	NA	NA	NA	NA	NA	NA	P35625	NA
NA	NA	NA	NA	NA	NA	NA	NA	NA	NA	P35914	NA
NA	NA	NA	NA	NA	NA	NA	NA	NA	NA	P36871	NA
NA	NA	NA	NA	NA	NA	NA	NA	NA	NA	P36957	NA
NA	NA	NA	NA	NA	NA	NA	NA	NA	NA	P36959	NA
NA	NA	NA	NA	NA	NA	NA	NA	NA	NA	P37235	NA
NA	NA	NA	NA	NA	NA	NA	NA	NA	NA	P37840	NA
NA	NA	NA	NA	NA	NA	NA	NA	NA	NA	P38117	NA
NA	NA	NA	NA	NA	NA	NA	NA	NA	NA	P38571	NA
NA	NA	NA	NA	NA	NA	NA	NA	NA	NA	P38606	NA
NA	NA	NA	NA	NA	NA	NA	NA	NA	NA	P38646	NA
NA	NA	NA	NA	NA	NA	NA	NA	NA	NA	P39656	NA
NA	NA	NA	NA	NA	NA	NA	NA	NA	NA	P40925	NA
NA	NA	NA	NA	NA	NA	NA	NA	NA	NA	P40939	NA
NA	NA	NA	NA	NA	NA	NA	NA	NA	NA	P41091	NA
NA	NA	NA	NA	NA	NA	NA	NA	NA	NA	P41218	NA
NA	NA	NA	NA	NA	NA	NA	NA	NA	NA	P41226	NA
NA	NA	NA	NA	NA	NA	NA	NA	NA	NA	P41250	NA
NA	NA	NA	NA	NA	NA	NA	NA	NA	NA	P42229	NA
NA	NA	NA	NA	NA	NA	NA	NA	NA	NA	P42892	NA
NA	NA	NA	NA	NA	NA	NA	NA	NA	NA	P43250	NA
NA	NA	NA	NA	NA	NA	NA	NA	NA	NA	P43304	NA
NA	NA	NA	NA	NA	NA	NA	NA	NA	NA	P43307	NA
NA	NA	NA	NA	NA	NA	NA	NA	NA	NA	P45880	NA
NA	NA	NA	NA	NA	NA	NA	NA	NA	NA	P46459	NA
NA	NA	NA	NA	NA	NA	NA	NA	NA	NA	P46976	NA
NA	NA	NA	NA	NA	NA	NA	NA	NA	NA	P46977	NA
NA	NA	NA	NA	NA	NA	NA	NA	NA	NA	P47755	NA
NA	NA	NA	NA	NA	NA	NA	NA	NA	NA	P47756	NA
NA	NA	NA	NA	NA	NA	NA	NA	NA	NA	P47985	NA
NA	NA	NA	NA	NA	NA	NA	NA	NA	NA	P48047	NA
NA	NA	NA	NA	NA	NA	NA	NA	NA	NA	P48061	NA
NA	NA	NA	NA	NA	NA	NA	NA	NA	NA	P48426	NA
NA	NA	NA	NA	NA	NA	NA	NA	NA	NA	P48509	NA
NA	NA	NA	NA	NA	NA	NA	NA	NA	NA	P48551	NA
NA	NA	NA	NA	NA	NA	NA	NA	NA	NA	P48643	NA
NA	NA	NA	NA	NA	NA	NA	NA	NA	NA	P49257	NA
NA	NA	NA	NA	NA	NA	NA	NA	NA	NA	P49327	NA
NA	NA	NA	NA	NA	NA	NA	NA	NA	NA	P49368	NA
NA	NA	NA	NA	NA	NA	NA	NA	NA	NA	P49411	NA
NA	NA	NA	NA	NA	NA	NA	NA	NA	NA	P49748	NA
NA	NA	NA	NA	NA	NA	NA	NA	NA	NA	P49755	NA
NA	NA	NA	NA	NA	NA	NA	NA	NA	NA	P50148	NA
NA	NA	NA	NA	NA	NA	NA	NA	NA	NA	P50225	NA
NA	NA	NA	NA	NA	NA	NA	NA	NA	NA	P50395	NA
NA	NA	NA	NA	NA	NA	NA	NA	NA	NA	P50402	NA
NA	NA	NA	NA	NA	NA	NA	NA	NA	NA	P50453	NA
NA	NA	NA	NA	NA	NA	NA	NA	NA	NA	P50454	NA
NA	NA	NA	NA	NA	NA	NA	NA	NA	NA	P50502	NA
NA	NA	NA	NA	NA	NA	NA	NA	NA	NA	P50570	NA
NA	NA	NA	NA	NA	NA	NA	NA	NA	NA	P50990	NA
NA	NA	NA	NA	NA	NA	NA	NA	NA	NA	P50995	NA
NA	NA	NA	NA	NA	NA	NA	NA	NA	NA	P51148	NA
NA	NA	NA	NA	NA	NA	NA	NA	NA	NA	P51153	NA
NA	NA	NA	NA	NA	NA	NA	NA	NA	NA	P51571	NA
NA	NA	NA	NA	NA	NA	NA	NA	NA	NA	P51572	NA
NA	NA	NA	NA	NA	NA	NA	NA	NA	NA	P51659	NA
NA	NA	NA	NA	NA	NA	NA	NA	NA	NA	P51812	NA
NA	NA	NA	NA	NA	NA	NA	NA	NA	NA	P52306	NA
NA	NA	NA	NA	NA	NA	NA	NA	NA	NA	P52565	NA
NA	NA	NA	NA	NA	NA	NA	NA	NA	NA	P52566	NA
NA	NA	NA	NA	NA	NA	NA	NA	NA	NA	P53007	NA
NA	NA	NA	NA	NA	NA	NA	NA	NA	NA	P53396	NA
NA	NA	NA	NA	NA	NA	NA	NA	NA	NA	P53618	NA
NA	NA	NA	NA	NA	NA	NA	NA	NA	NA	P53634	NA
NA	NA	NA	NA	NA	NA	NA	NA	NA	NA	P53680	NA
NA	NA	NA	NA	NA	NA	NA	NA	NA	NA	P54577	NA
NA	NA	NA	NA	NA	NA	NA	NA	NA	NA	P54709	NA
NA	NA	NA	NA	NA	NA	NA	NA	NA	NA	P54920	NA
NA	NA	NA	NA	NA	NA	NA	NA	NA	NA	P55060	NA
NA	NA	NA	NA	NA	NA	NA	NA	NA	NA	P55072	NA
NA	NA	NA	NA	NA	NA	NA	NA	NA	NA	P55084	NA
NA	NA	NA	NA	NA	NA	NA	NA	NA	NA	P55160	NA
NA	NA	NA	NA	NA	NA	NA	NA	NA	NA	P56134	NA
NA	NA	NA	NA	NA	NA	NA	NA	NA	NA	P56385	NA
NA	NA	NA	NA	NA	NA	NA	NA	NA	NA	P58546	NA
NA	NA	NA	NA	NA	NA	NA	NA	NA	NA	P60174	NA
NA	NA	NA	NA	NA	NA	NA	NA	NA	NA	P60228	NA
NA	NA	NA	NA	NA	NA	NA	NA	NA	NA	P60842	NA
NA	NA	NA	NA	NA	NA	NA	NA	NA	NA	P60900	NA
NA	NA	NA	NA	NA	NA	NA	NA	NA	NA	P60981	NA
NA	NA	NA	NA	NA	NA	NA	NA	NA	NA	P61006	NA
NA	NA	NA	NA	NA	NA	NA	NA	NA	NA	P61009	NA
NA	NA	NA	NA	NA	NA	NA	NA	NA	NA	P61019	NA
NA	NA	NA	NA	NA	NA	NA	NA	NA	NA	P61088	NA
NA	NA	NA	NA	NA	NA	NA	NA	NA	NA	P61106	NA
NA	NA	NA	NA	NA	NA	NA	NA	NA	NA	P61158	NA
NA	NA	NA	NA	NA	NA	NA	NA	NA	NA	P61160	NA
NA	NA	NA	NA	NA	NA	NA	NA	NA	NA	P61163	NA
NA	NA	NA	NA	NA	NA	NA	NA	NA	NA	P61225	NA
NA	NA	NA	NA	NA	NA	NA	NA	NA	NA	P61421	NA
NA	NA	NA	NA	NA	NA	NA	NA	NA	NA	P61586	NA
NA	NA	NA	NA	NA	NA	NA	NA	NA	NA	P61604	NA
NA	NA	NA	NA	NA	NA	NA	NA	NA	NA	P61803	NA
NA	NA	NA	NA	NA	NA	NA	NA	NA	NA	P61960	NA
NA	NA	NA	NA	NA	NA	NA	NA	NA	NA	P61978	NA
NA	NA	NA	NA	NA	NA	NA	NA	NA	NA	P62136	NA
NA	NA	NA	NA	NA	NA	NA	NA	NA	NA	P62258	NA
NA	NA	NA	NA	NA	NA	NA	NA	NA	NA	P62328	NA
NA	NA	NA	NA	NA	NA	NA	NA	NA	NA	P62330	NA
NA	NA	NA	NA	NA	NA	NA	NA	NA	NA	P62820	NA
NA	NA	NA	NA	NA	NA	NA	NA	NA	NA	P62851	NA
NA	NA	NA	NA	NA	NA	NA	NA	NA	NA	P62993	NA
NA	NA	NA	NA	NA	NA	NA	NA	NA	NA	P63241	NA
NA	NA	NA	NA	NA	NA	NA	NA	NA	NA	P67775	NA
NA	NA	NA	NA	NA	NA	NA	NA	NA	NA	P67812	NA
NA	NA	NA	NA	NA	NA	NA	NA	NA	NA	P78371	NA
NA	NA	NA	NA	NA	NA	NA	NA	NA	NA	P80188	NA
NA	NA	NA	NA	NA	NA	NA	NA	NA	NA	P80511	NA
NA	NA	NA	NA	NA	NA	NA	NA	NA	NA	Q00013	NA
NA	NA	NA	NA	NA	NA	NA	NA	NA	NA	Q00610	NA
NA	NA	NA	NA	NA	NA	NA	NA	NA	NA	Q01082	NA
NA	NA	NA	NA	NA	NA	NA	NA	NA	NA	Q01433	NA
NA	NA	NA	NA	NA	NA	NA	NA	NA	NA	Q01813	NA
NA	NA	NA	NA	NA	NA	NA	NA	NA	NA	Q02218	NA
NA	NA	NA	NA	NA	NA	NA	NA	NA	NA	Q02978	NA
NA	NA	NA	NA	NA	NA	NA	NA	NA	NA	Q04637	NA
NA	NA	NA	NA	NA	NA	NA	NA	NA	NA	Q04837	NA
NA	NA	NA	NA	NA	NA	NA	NA	NA	NA	Q04941	NA
NA	NA	NA	NA	NA	NA	NA	NA	NA	NA	Q05209	NA
NA	NA	NA	NA	NA	NA	NA	NA	NA	NA	Q05682	NA
NA	NA	NA	NA	NA	NA	NA	NA	NA	NA	Q06187	NA
NA	NA	NA	NA	NA	NA	NA	NA	NA	NA	Q07021	NA
NA	NA	NA	NA	NA	NA	NA	NA	NA	NA	Q07960	NA
NA	NA	NA	NA	NA	NA	NA	NA	NA	NA	Q08495	NA
NA	NA	NA	NA	NA	NA	NA	NA	NA	NA	Q10471	NA
NA	NA	NA	NA	NA	NA	NA	NA	NA	NA	Q10567	NA
NA	NA	NA	NA	NA	NA	NA	NA	NA	NA	Q12913	NA
NA	NA	NA	NA	NA	NA	NA	NA	NA	NA	Q13011	NA
NA	NA	NA	NA	NA	NA	NA	NA	NA	NA	Q13094	NA
NA	NA	NA	NA	NA	NA	NA	NA	NA	NA	Q13162	NA
NA	NA	NA	NA	NA	NA	NA	NA	NA	NA	Q13423	NA
NA	NA	NA	NA	NA	NA	NA	NA	NA	NA	Q13561	NA
NA	NA	NA	NA	NA	NA	NA	NA	NA	NA	Q13576	NA
NA	NA	NA	NA	NA	NA	NA	NA	NA	NA	Q13586	NA
NA	NA	NA	NA	NA	NA	NA	NA	NA	NA	Q13642	NA
NA	NA	NA	NA	NA	NA	NA	NA	NA	NA	Q13724	NA
NA	NA	NA	NA	NA	NA	NA	NA	NA	NA	Q13867	NA
NA	NA	NA	NA	NA	NA	NA	NA	NA	NA	Q14008	NA
NA	NA	NA	NA	NA	NA	NA	NA	NA	NA	Q14012	NA
NA	NA	NA	NA	NA	NA	NA	NA	NA	NA	Q14019	NA
NA	NA	NA	NA	NA	NA	NA	NA	NA	NA	Q14141	NA
NA	NA	NA	NA	NA	NA	NA	NA	NA	NA	Q14165	NA
NA	NA	NA	NA	NA	NA	NA	NA	NA	NA	Q14247	NA
NA	NA	NA	NA	NA	NA	NA	NA	NA	NA	Q14254	NA
NA	NA	NA	NA	NA	NA	NA	NA	NA	NA	Q14344	NA
NA	NA	NA	NA	NA	NA	NA	NA	NA	NA	Q14515	NA
NA	NA	NA	NA	NA	NA	NA	NA	NA	NA	Q14644	NA
NA	NA	NA	NA	NA	NA	NA	NA	NA	NA	Q14677	NA
NA	NA	NA	NA	NA	NA	NA	NA	NA	NA	Q14BN4	NA
NA	NA	NA	NA	NA	NA	NA	NA	NA	NA	Q15008	NA
NA	NA	NA	NA	NA	NA	NA	NA	NA	NA	Q15019	NA
NA	NA	NA	NA	NA	NA	NA	NA	NA	NA	Q15063	NA
NA	NA	NA	NA	NA	NA	NA	NA	NA	NA	Q15067	NA
NA	NA	NA	NA	NA	NA	NA	NA	NA	NA	Q15363	NA
NA	NA	NA	NA	NA	NA	NA	NA	NA	NA	Q15365	NA
NA	NA	NA	NA	NA	NA	NA	NA	NA	NA	Q15691	NA
NA	NA	NA	NA	NA	NA	NA	NA	NA	NA	Q15746	NA
NA	NA	NA	NA	NA	NA	NA	NA	NA	NA	Q15762	NA
NA	NA	NA	NA	NA	NA	NA	NA	NA	NA	Q15833	NA
NA	NA	NA	NA	NA	NA	NA	NA	NA	NA	Q15942	NA
NA	NA	NA	NA	NA	NA	NA	NA	NA	NA	Q16181	NA
NA	NA	NA	NA	NA	NA	NA	NA	NA	NA	Q16539	NA
NA	NA	NA	NA	NA	NA	NA	NA	NA	NA	Q16555	NA
NA	NA	NA	NA	NA	NA	NA	NA	NA	NA	Q16563	NA
NA	NA	NA	NA	NA	NA	NA	NA	NA	NA	Q16629	NA
NA	NA	NA	NA	NA	NA	NA	NA	NA	NA	Q16643	NA
NA	NA	NA	NA	NA	NA	NA	NA	NA	NA	Q16698	NA
NA	NA	NA	NA	NA	NA	NA	NA	NA	NA	Q16706	NA
NA	NA	NA	NA	NA	NA	NA	NA	NA	NA	Q16762	NA
NA	NA	NA	NA	NA	NA	NA	NA	NA	NA	Q16851	NA
NA	NA	NA	NA	NA	NA	NA	NA	NA	NA	Q16891	NA
NA	NA	NA	NA	NA	NA	NA	NA	NA	NA	Q27J81	NA
NA	NA	NA	NA	NA	NA	NA	NA	NA	NA	Q4KMQ2	NA
NA	NA	NA	NA	NA	NA	NA	NA	NA	NA	Q5JSH3	NA
NA	NA	NA	NA	NA	NA	NA	NA	NA	NA	Q5SQ64	NA
NA	NA	NA	NA	NA	NA	NA	NA	NA	NA	Q5W0V3	NA
NA	NA	NA	NA	NA	NA	NA	NA	NA	NA	Q6DD88	NA
NA	NA	NA	NA	NA	NA	NA	NA	NA	NA	Q6EMK4	NA
NA	NA	NA	NA	NA	NA	NA	NA	NA	NA	Q6IAA8	NA
NA	NA	NA	NA	NA	NA	NA	NA	NA	NA	Q6NUK1	NA
NA	NA	NA	NA	NA	NA	NA	NA	NA	NA	Q6P3W7	NA
NA	NA	NA	NA	NA	NA	NA	NA	NA	NA	Q6UX71	NA
NA	NA	NA	NA	NA	NA	NA	NA	NA	NA	Q6YHK3	NA
NA	NA	NA	NA	NA	NA	NA	NA	NA	NA	Q6ZS30	NA
NA	NA	NA	NA	NA	NA	NA	NA	NA	NA	Q7KZF4	NA
NA	NA	NA	NA	NA	NA	NA	NA	NA	NA	Q7L576	NA
NA	NA	NA	NA	NA	NA	NA	NA	NA	NA	Q7L591	NA
NA	NA	NA	NA	NA	NA	NA	NA	NA	NA	Q7L7X3	NA
NA	NA	NA	NA	NA	NA	NA	NA	NA	NA	Q7LDG7	NA
NA	NA	NA	NA	NA	NA	NA	NA	NA	NA	Q7Z406	NA
NA	NA	NA	NA	NA	NA	NA	NA	NA	NA	Q7Z4W1	NA
NA	NA	NA	NA	NA	NA	NA	NA	NA	NA	Q7Z7H5	NA
NA	NA	NA	NA	NA	NA	NA	NA	NA	NA	Q86VP6	NA
NA	NA	NA	NA	NA	NA	NA	NA	NA	NA	Q8IVB4	NA
NA	NA	NA	NA	NA	NA	NA	NA	NA	NA	Q8IY22	NA
NA	NA	NA	NA	NA	NA	NA	NA	NA	NA	Q8N128	NA
NA	NA	NA	NA	NA	NA	NA	NA	NA	NA	Q8N1G4	NA
NA	NA	NA	NA	NA	NA	NA	NA	NA	NA	Q8NBF2	NA
NA	NA	NA	NA	NA	NA	NA	NA	NA	NA	Q8NBM8	NA
NA	NA	NA	NA	NA	NA	NA	NA	NA	NA	Q8NBX0	NA
NA	NA	NA	NA	NA	NA	NA	NA	NA	NA	Q8NE71	NA
NA	NA	NA	NA	NA	NA	NA	NA	NA	NA	Q8NE86	NA
NA	NA	NA	NA	NA	NA	NA	NA	NA	NA	Q8NEU8	NA
NA	NA	NA	NA	NA	NA	NA	NA	NA	NA	Q8NHP1	NA
NA	NA	NA	NA	NA	NA	NA	NA	NA	NA	Q8NI99	NA
NA	NA	NA	NA	NA	NA	NA	NA	NA	NA	Q8TCJ2	NA
NA	NA	NA	NA	NA	NA	NA	NA	NA	NA	Q8TF42	NA
NA	NA	NA	NA	NA	NA	NA	NA	NA	NA	Q8WUM4	NA
NA	NA	NA	NA	NA	NA	NA	NA	NA	NA	Q8WVM8	NA
NA	NA	NA	NA	NA	NA	NA	NA	NA	NA	Q8WWI5	NA
NA	NA	NA	NA	NA	NA	NA	NA	NA	NA	Q8WXF7	NA
NA	NA	NA	NA	NA	NA	NA	NA	NA	NA	Q92526	NA
NA	NA	NA	NA	NA	NA	NA	NA	NA	NA	Q92619	NA
NA	NA	NA	NA	NA	NA	NA	NA	NA	NA	Q92820	NA
NA	NA	NA	NA	NA	NA	NA	NA	NA	NA	Q92930	NA
NA	NA	NA	NA	NA	NA	NA	NA	NA	NA	Q96AP7	NA
NA	NA	NA	NA	NA	NA	NA	NA	NA	NA	Q96AX2	NA
NA	NA	NA	NA	NA	NA	NA	NA	NA	NA	Q96BM9	NA
NA	NA	NA	NA	NA	NA	NA	NA	NA	NA	Q96C24	NA
NA	NA	NA	NA	NA	NA	NA	NA	NA	NA	Q96CW1	NA
NA	NA	NA	NA	NA	NA	NA	NA	NA	NA	Q96EN8	NA
NA	NA	NA	NA	NA	NA	NA	NA	NA	NA	Q96FQ6	NA
NA	NA	NA	NA	NA	NA	NA	NA	NA	NA	Q96G23	NA
NA	NA	NA	NA	NA	NA	NA	NA	NA	NA	Q96IX5	NA
NA	NA	NA	NA	NA	NA	NA	NA	NA	NA	Q96JJ7	NA
NA	NA	NA	NA	NA	NA	NA	NA	NA	NA	Q96KP4	NA
NA	NA	NA	NA	NA	NA	NA	NA	NA	NA	Q96P48	NA
NA	NA	NA	NA	NA	NA	NA	NA	NA	NA	Q96RT1	NA
NA	NA	NA	NA	NA	NA	NA	NA	NA	NA	Q96S99	NA
NA	NA	NA	NA	NA	NA	NA	NA	NA	NA	Q99439	NA
NA	NA	NA	NA	NA	NA	NA	NA	NA	NA	Q99497	NA
NA	NA	NA	NA	NA	NA	NA	NA	NA	NA	Q99623	NA
NA	NA	NA	NA	NA	NA	NA	NA	NA	NA	Q99685	NA
NA	NA	NA	NA	NA	NA	NA	NA	NA	NA	Q99714	NA
NA	NA	NA	NA	NA	NA	NA	NA	NA	NA	Q99719	NA
NA	NA	NA	NA	NA	NA	NA	NA	NA	NA	Q99747	NA
NA	NA	NA	NA	NA	NA	NA	NA	NA	NA	Q99798	NA
NA	NA	NA	NA	NA	NA	NA	NA	NA	NA	Q99805	NA
NA	NA	NA	NA	NA	NA	NA	NA	NA	NA	Q99832	NA
NA	NA	NA	NA	NA	NA	NA	NA	NA	NA	Q9BSF0	NA
NA	NA	NA	NA	NA	NA	NA	NA	NA	NA	Q9BSJ8	NA
NA	NA	NA	NA	NA	NA	NA	NA	NA	NA	Q9BTV4	NA
NA	NA	NA	NA	NA	NA	NA	NA	NA	NA	Q9BUL8	NA
NA	NA	NA	NA	NA	NA	NA	NA	NA	NA	Q9BV40	NA
NA	NA	NA	NA	NA	NA	NA	NA	NA	NA	Q9BVC6	NA
NA	NA	NA	NA	NA	NA	NA	NA	NA	NA	Q9BVK6	NA
NA	NA	NA	NA	NA	NA	NA	NA	NA	NA	Q9BWM7	NA
NA	NA	NA	NA	NA	NA	NA	NA	NA	NA	Q9BWP8	NA
NA	NA	NA	NA	NA	NA	NA	NA	NA	NA	Q9BX67	NA
NA	NA	NA	NA	NA	NA	NA	NA	NA	NA	Q9BXS5	NA
NA	NA	NA	NA	NA	NA	NA	NA	NA	NA	Q9H0B8	NA
NA	NA	NA	NA	NA	NA	NA	NA	NA	NA	Q9H0P0	NA
NA	NA	NA	NA	NA	NA	NA	NA	NA	NA	Q9H2K8	NA
NA	NA	NA	NA	NA	NA	NA	NA	NA	NA	Q9H3N1	NA
NA	NA	NA	NA	NA	NA	NA	NA	NA	NA	Q9H479	NA
NA	NA	NA	NA	NA	NA	NA	NA	NA	NA	Q9H4G4	NA
NA	NA	NA	NA	NA	NA	NA	NA	NA	NA	Q9H4M9	NA
NA	NA	NA	NA	NA	NA	NA	NA	NA	NA	Q9H845	NA
NA	NA	NA	NA	NA	NA	NA	NA	NA	NA	Q9HAV0	NA
NA	NA	NA	NA	NA	NA	NA	NA	NA	NA	Q9NP72	NA
NA	NA	NA	NA	NA	NA	NA	NA	NA	NA	Q9NQ75	NA
NA	NA	NA	NA	NA	NA	NA	NA	NA	NA	Q9NR12	NA
NA	NA	NA	NA	NA	NA	NA	NA	NA	NA	Q9NRC6	NA
NA	NA	NA	NA	NA	NA	NA	NA	NA	NA	Q9NTJ5	NA
NA	NA	NA	NA	NA	NA	NA	NA	NA	NA	Q9NUQ9	NA
NA	NA	NA	NA	NA	NA	NA	NA	NA	NA	Q9NV96	NA
NA	NA	NA	NA	NA	NA	NA	NA	NA	NA	Q9NVA2	NA
NA	NA	NA	NA	NA	NA	NA	NA	NA	NA	Q9NVI7	NA
NA	NA	NA	NA	NA	NA	NA	NA	NA	NA	Q9NX62	NA
NA	NA	NA	NA	NA	NA	NA	NA	NA	NA	Q9NX76	NA
NA	NA	NA	NA	NA	NA	NA	NA	NA	NA	Q9NXH8	NA
NA	NA	NA	NA	NA	NA	NA	NA	NA	NA	Q9NYL9	NA
NA	NA	NA	NA	NA	NA	NA	NA	NA	NA	Q9NYU2	NA
NA	NA	NA	NA	NA	NA	NA	NA	NA	NA	Q9NZ08	NA
NA	NA	NA	NA	NA	NA	NA	NA	NA	NA	Q9NZT1	NA
NA	NA	NA	NA	NA	NA	NA	NA	NA	NA	Q9P0L0	NA
NA	NA	NA	NA	NA	NA	NA	NA	NA	NA	Q9P126	NA
NA	NA	NA	NA	NA	NA	NA	NA	NA	NA	Q9UBQ7	NA
NA	NA	NA	NA	NA	NA	NA	NA	NA	NA	Q9UBS4	NA
NA	NA	NA	NA	NA	NA	NA	NA	NA	NA	Q9UDY2	NA
NA	NA	NA	NA	NA	NA	NA	NA	NA	NA	Q9UEY8	NA
NA	NA	NA	NA	NA	NA	NA	NA	NA	NA	Q9UHD8	NA
NA	NA	NA	NA	NA	NA	NA	NA	NA	NA	Q9UHQ9	NA
NA	NA	NA	NA	NA	NA	NA	NA	NA	NA	Q9UIB8	NA
NA	NA	NA	NA	NA	NA	NA	NA	NA	NA	Q9UIJ7	NA
NA	NA	NA	NA	NA	NA	NA	NA	NA	NA	Q9UL46	NA
NA	NA	NA	NA	NA	NA	NA	NA	NA	NA	Q9UNF0	NA
NA	NA	NA	NA	NA	NA	NA	NA	NA	NA	Q9Y251	NA
NA	NA	NA	NA	NA	NA	NA	NA	NA	NA	Q9Y274	NA
NA	NA	NA	NA	NA	NA	NA	NA	NA	NA	Q9Y2A7	NA
NA	NA	NA	NA	NA	NA	NA	NA	NA	NA	Q9Y2Q3	NA
NA	NA	NA	NA	NA	NA	NA	NA	NA	NA	Q9Y394	NA
NA	NA	NA	NA	NA	NA	NA	NA	NA	NA	Q9Y3B3	NA
NA	NA	NA	NA	NA	NA	NA	NA	NA	NA	Q9Y3D6	NA
NA	NA	NA	NA	NA	NA	NA	NA	NA	NA	Q9Y3L5	NA
NA	NA	NA	NA	NA	NA	NA	NA	NA	NA	Q9Y4D1	NA
NA	NA	NA	NA	NA	NA	NA	NA	NA	NA	Q9Y4L1	NA
NA	NA	NA	NA	NA	NA	NA	NA	NA	NA	Q9Y512	NA
NA	NA	NA	NA	NA	NA	NA	NA	NA	NA	Q9Y5M8	NA
NA	NA	NA	NA	NA	NA	NA	NA	NA	NA	Q9Y613	NA
NA	NA	NA	NA	NA	NA	NA	NA	NA	NA	Q9Y678	NA
NA	NA	NA	NA	NA	NA	NA	NA	NA	NA	Q9Y696	NA
NA	NA	NA	NA	NA	NA	NA	NA	NA	NA	Q9Y6B6	NA
NA	NA	NA	NA	NA	NA	NA	NA	NA	NA	Q9Y6C2	NA
NA	NA	NA	NA	NA	NA	NA	NA	NA	NA	Q9Y6E0	NA
NA	NA	NA	NA	NA	NA	NA	NA	NA	NA	Q9Y6F6	NA
NA	NA	NA	NA	NA	NA	NA	NA	NA	NA	Q9Y6M9	NA
NA	NA	NA	NA	NA	NA	NA	NA	NA	NA	Q9Y6N5	NA
NA	NA	NA	NA	NA	NA	NA	NA	NA	NA	Q9Y6Z7	NA
NA	NA	NA	NA	NA	NA	NA	NA	NA	NA	con_UBIQUITIN02;P22314	NA
