## Supplementary Table 9 for "Multi-omics and network propagation reveal latent innate immune programmes stratifying high-risk thrombotic primary antiphospholipid syndrome"

### Sheet: Export Summary
	This document was exported from Numbers. Each table was converted to an Excel worksheet. All other objects on each Numbers sheet were placed on separate worksheets. Please be aware that formula calculations may differ in Excel.
	Numbers Sheet Name	Numbers Table Name	Excel Worksheet Name
	Sheet 1
		model_metrics_summary	Sheet 1 - model_metrics_summary
	Sheet 2
		Table 1	Sheet 2

### Sheet: Sheet 1 - model_metrics_summary
model_metrics_summary
model	AUC_mean	AUC_std	MCC_mean	MCC_std	ACC_mean	ACC_std	Sensitivity_mean	Sensitivity_std	Specificity_mean	Specificity_std	PPV_mean	PPV_std	NPV_mean	NPV_std	FPR_mean	FPR_std	FNR_mean	FNR_std
SVM_linear	0.974545	0.0569181	0.854337	0.186023	0.9375	0.0765466	0.963636	0.049793	0.88	0.178885	0.95	0.0745356	0.916667	0.117851	0.12	0.178885	0.0363636	0.049793
LR_elasticnet	0.970909	0.0650493	0.866669	0.13216	0.9375	0.0625	0.963636	0.0813116	0.88	0.178885	0.952564	0.0695742	0.942857	0.127775	0.12	0.178885	0.0363636	0.0813116
XGBoost	0.96	0.0796687	0.866669	0.13216	0.9375	0.0625	0.963636	0.0813116	0.88	0.178885	0.952564	0.0695742	0.942857	0.127775	0.12	0.178885	0.0363636	0.0813116
RandomForest	0.956364	0.0711186	0.8151	0.201812	0.9125	0.0947859	0.927273	0.118531	0.88	0.178885	0.95	0.0745356	0.875	0.176777	0.12	0.178885	0.0727273	0.118531

### Sheet: Sheet 2
Table 1
panel	n_proteins	AUC_mean	AUC_sd	proteins
Top3	3	0.989091	0.0218182	P04004, P48740, O94966
Top5	5	0.992727	0.0145455	P04004, P48740, O94966, Q12794, P01860
Top10	10	0.996364	0.00727273	P04004, P48740, O94966, Q12794, P01860, Q99801, Q587J7, P15169, Q9H9B1, A0A075B6I0
Top15	15	0.992727	0.0145455	P04004, P48740, O94966, Q12794, P01860, Q99801, Q587J7, P15169, Q9H9B1, A0A075B6I0, P0DJI8, P33151, O14908, Q9NZN9, P0DOY3
Top20	20	1	0	P04004, P48740, O94966, Q12794, P01860, Q99801, Q587J7, P15169, Q9H9B1, A0A075B6I0, P0DJI8, P33151, O14908, Q9NZN9, P0DOY3, Q12967, P04278, P0C0L4, P29622, P0DJD0;P0DJD1
All	178	0.974545	0.0509091	P04004, P48740, O94966, Q12794, P01860, Q99801, Q587J7, P15169, Q9H9B1, A0A075B6I0, P0DJI8, P33151, O14908, Q9NZN9, P0DOY3, Q12967, P04278, P0C0L4, P29622, P0DJD0;P0DJD1, A0A075B6K5, P01859, O43633, Q9ULC5, P14151, P02774, P00739, P07225, A0A0J9YX35, P27169, Q9BZQ8, P36955, P0DJI9, P80108, P05155, Q0VD83, P41222, Q8NGL4, P00734, Q12805, P04217, P01008, P01023, Q9Y450, P13796, Q13564, P04211, P026…
