## Supplementary Table 13 for "Multi-omics and network propagation reveal latent innate immune programmes stratifying high-risk thrombotic primary antiphospholipid syndrome"

### Sheet: Sheet 1 - Supplementary Table 1
Supplementary Table 13
protein	log2FC	AveExpr	t	pval	B	direction
Q13642	1.50054	4.10306	5.62998	3.66297e-05	2.38779	Up in active
P54819	1.81885	5.21874	5.22498	8.14879e-05	1.67718	Up in active
Q9ULH1	1.34533	4.86765	4.93409	0.000146499	1.15198	Up in active
Q9P2R7	1.22761	3.84721	4.67465	0.000249148	0.674173	Up in active
O76011	1.36273	4.04176	4.67188	0.000250573	0.669031	Up in active
P63241	1.46709	4.39669	4.6031	0.000289468	0.539155	Up in active
P08574	1.25541	4.58293	4.50368	0.000354818	0.355038	Up in active
P47755	1.2159	3.97833	4.48642	0.000367767	0.322647	Up in active
P17252	1.17891	4.49474	4.47887	0.00037358	0.30847	Up in active
P48047	1.64071	5.08845	4.41639	0.000426361	0.189275	Up in active
P26440	1.8244	6.05591	4.28852	0.000556765	-0.0522464	Up in active
Q4LDE5	1.18739	4.4718	4.22677	0.000632378	-0.167891	Up in active
P00918	1.21488	4.45638	4.20274	0.000665086	-0.213584	Up in active
P09429	2.24286	6.20932	4.17729	0.000719421	-0.280812	Up in active
P08758	2.27812	5.3862	4.13511	0.000785639	-0.360631	Up in active
P37837	1.72825	5.52385	4.05714	0.000904958	-0.492479	Up in active
O60841	2.12409	5.52772	3.85945	0.00140017	-0.884823	Up in active
Q01433	1.33655	4.2785	3.81419	0.00153999	-0.971191	Up in active
Q9UIJ7	1.17537	4.3394	3.71662	0.00185826	-1.14517	Up in active
P27338	1.07947	4.53882	3.63463	0.00220769	-1.30171	Up in active
Q02978	1.18626	4.72053	3.62171	0.00226896	-1.32652	Up in active
P24557	1.3243	4.94501	3.6144	0.00230747	-1.3415	Up in active
P62330	1.11953	5.34415	3.61009	0.00232556	-1.34886	Up in active
P35542	1.08066	12.6576	3.60493	0.00235111	-1.35876	Up in active
P52566	1.03782	4.51174	3.56381	0.00256522	-1.43776	Up in active
P61421	0.978194	4.17423	3.55375	0.00262048	-1.45707	Up in active
O15533	0.940998	4.24144	3.50944	0.00287843	-1.54213	Up in active
P17213	0.916974	4.74303	3.46702	0.00314913	-1.62353	Up in active
Q15063	-1.35574	5.79799	-3.45656	0.00321966	-1.64358	Down in active
Q08722	0.970273	4.54691	3.39472	0.00367	-1.76205	Up in active
P33121	1.18287	4.44997	3.37031	0.00390114	-1.81503	Up in active
P29122	1.25961	4.70792	3.37262	0.00390329	-1.81423	Up in active
P35613	0.868082	4.35284	3.36554	0.00390379	-1.81791	Up in active
Q8N474	1.52369	4.59931	3.36629	0.00395565	-1.82628	Up in active
P10523	1.26662	7.82158	3.31732	0.00432275	-1.91007	Up in active
Q92750	2.1737	10.4171	3.29681	0.00457798	-1.95839	Up in active
P31040	1.21916	3.41733	3.29636	0.00458229	-1.95924	Up in active
Q9GZZ9	1.89681	5.22039	3.29405	0.00460456	-1.96363	Up in active
P29401	1.02653	3.82283	3.28521	0.00463107	-1.97205	Up in active
P22695	1.04549	4.32061	3.28422	0.00464077	-1.97394	Up in active
P78509	0.890528	4.10421	3.28227	0.004655	-1.97697	Up in active
Q08431	0.862112	3.75805	3.28137	0.00466394	-1.9787	Up in active
Q8WXF7	0.875421	4.0769	3.26368	0.00484144	-2.01243	Up in active
P51812	1.17824	3.90611	3.26677	0.00487624	-2.01542	Up in active
P51571	0.815383	3.50752	3.25604	0.00492015	-2.02699	Up in active
P60842	1.33864	4.57711	3.24265	0.00512957	-2.06116	Up in active
Q13315	1.61679	5.55149	3.21229	0.00546693	-2.11865	Up in active
Q13586	1.45171	4.59069	3.19346	0.00568713	-2.15428	Up in active
P18054	1.44665	5.59311	3.18929	0.0057371	-2.16217	Up in active
Q9Y2A7	1.63766	5.67337	3.18358	0.00580619	-2.17297	Up in active
Q9UBS4	0.993645	4.97348	3.16176	0.00600177	-2.20622	Up in active
P12931	1.59538	5.96328	3.16623	0.00602108	-2.20574	Up in active
P60174	0.884831	4.15588	3.15703	0.00606187	-2.2152	Up in active
Q13423	1.02324	4.18724	3.13896	0.0063026	-2.25003	Up in active
P05771	1.06079	4.05891	3.13997	0.00633295	-2.25248	Up in active
Q5SQ64	0.865466	3.78736	3.10581	0.00675124	-2.31219	Up in active
P02549	1.52111	7.99802	3.09989	0.00691776	-2.33081	Up in active
P30048	0.973962	4.86086	3.08198	0.00709763	-2.35721	Up in active
P20930	-1.26442	5.84407	-3.06402	0.00737662	-2.39164	Down in active
P13747	0.900378	4.09632	3.05646	0.00748797	-2.40535	Up in active
Q15942	1.04299	4.37068	3.05054	0.00763679	-2.42097	Up in active
Q02153	1.16969	4.78321	3.04843	0.00770262	-2.4275	Up in active
P55084	0.919382	4.28171	3.03686	0.00780195	-2.44227	Up in active
Q9Y3B3	0.721108	3.58845	3.03399	0.0078491	-2.44768	Up in active
Q9C0C9	0.974529	5.1437	3.02645	0.00797388	-2.46185	Up in active
P01040	-1.20166	5.30822	-3.025	0.00800502	-2.46511	Down in active
Q9NZ08	1.24152	4.0186	3.0152	0.00825495	-2.48974	Up in active
P07203	1.35652	6.00525	2.99939	0.00849739	-2.51691	Up in active
P34897	1.2386	5.35748	2.98125	0.00877188	-2.54723	Up in active
P49748	0.970807	4.23669	2.97788	0.00883373	-2.55353	Up in active
Q9P1F3	0.774526	3.22247	2.96455	0.0090759	-2.57803	Up in active
Q9BUF5	1.03592	3.52862	2.94907	0.00947221	-2.6132	Up in active
Q9Y6K0	0.983805	6.1972	2.94228	0.00950757	-2.61968	Up in active
Q12967	0.950113	5.16383	2.93562	0.00964042	-2.63211	Up in active
P61225	1.26235	4.90015	2.94016	0.00964909	-2.62979	Up in active
P55809	1.18374	4.61087	2.93113	0.00983171	-2.64659	Up in active
P26641	0.962498	5.52299	2.92413	0.00987402	-2.65356	Up in active
P50452	0.833241	4.35981	2.91831	0.0099946	-2.66443	Up in active
Q13162	1.29742	4.61424	2.9048	0.0103834	-2.6955	Up in active
Q53GQ0	0.880335	4.30674	2.89676	0.0104531	-2.70457	Up in active
P02788	0.983195	5.06233	2.88634	0.010682	-2.72396	Up in active
O60884	-0.848387	4.95391	-2.88204	0.0107779	-2.73194	Down in active
O00264	0.911158	4.91465	2.85513	0.0113974	-2.78191	Up in active
Q9UKS7	0.939885	8.55415	2.85457	0.0114107	-2.78295	Up in active
P13073	1.26999	5.91757	2.85204	0.0115155	-2.78988	Up in active
O43396	0.742203	3.64199	2.84058	0.0117466	-2.80887	Up in active
P78386	1.1307	6.76109	2.83016	0.012003	-2.82815	Up in active
P07954	0.946491	4.13673	2.8237	0.0122369	-2.84347	Up in active
P31930	0.789843	3.43561	2.81079	0.0124942	-2.86394	Up in active
O75962	0.974774	13.2083	2.8052	0.0126396	-2.87426	Up in active
O76009	1.08346	6.94618	2.78181	0.0132658	-2.91737	Up in active
Q14008	0.962513	3.95764	2.78394	0.0133262	-2.91848	Up in active
Q9H2G2	0.752973	4.71471	2.76037	0.0138657	-2.95677	Up in active
Q14CB8	-1.53867	5.88071	-2.76082	0.0139747	-2.96083	Down in active
Q9BVC6	0.77925	4.86721	2.7472	0.0142472	-2.98093	Up in active
Q4G0S4	1.17936	14.6464	2.7486	0.0143295	-2.98316	Up in active
Q9GZZ8	0.825395	4.82038	2.74338	0.0143599	-2.98794	Up in active
O43790	1.16695	9.57933	2.73705	0.0145577	-2.99989	Up in active
Q16555	0.740787	4.48882	2.73664	0.0145606	-3.00028	Up in active
Q14643	1.60765	5.07564	2.73895	0.0146161	-3.00079	Up in active
Q13439	0.915552	10.9588	2.72458	0.0149263	-3.02235	Up in active
Q9NYU2	1.02286	5.88814	2.72228	0.0149971	-3.02656	Up in active
O75964	0.717512	4.24752	2.72108	0.0150341	-3.02875	Up in active
Q9UBE0	-0.778	4.01399	-2.72052	0.0150515	-3.02977	Down in active
A6NDI0;C9J1S8;P0CI25;P0CI26;Q8IWZ4;Q9BSJ1	1.03767	7.41648	2.71729	0.0151518	-3.03568	Up in active
Q16539	0.727167	3.56736	2.70084	0.0156727	-3.06571	Up in active
P24158	0.716682	4.59457	2.69931	0.0157218	-3.06849	Up in active
Q14141	0.955242	3.86658	2.69946	0.0158469	-3.07269	Up in active
Q8IZK6	0.832348	7.24222	2.69419	0.0158881	-3.07783	Up in active
P50995	1.01275	5.09257	2.69302	0.0159359	-3.08028	Up in active
Q9NYA1	0.753882	4.20792	2.69061	0.0160049	-3.08433	Up in active
O75874	-0.751528	3.77632	-2.68845	0.0160762	-3.08828	Down in active
Q9NVV4	-1.164	8.41531	-2.68398	0.016234	-3.09674	Down in active
Q15019	1.01541	4.1901	2.66445	0.0170209	-3.13615	Up in active
P49327	1.21077	3.76971	2.66344	0.0170559	-3.13797	Up in active
Q8WWI5	0.82983	3.48331	2.65073	0.0173774	-3.1571	Up in active
P11142	-0.979525	5.5486	-2.64646	0.0175192	-3.16451	Down in active
P16157	0.620165	4.06409	2.6414	0.0177013	-3.17367	Up in active
P43307	0.884434	5.36246	2.64067	0.0177279	-3.175	Up in active
Q14525	1.02733	6.08546	2.61818	0.0185603	-3.21562	Up in active
P08729	0.841544	4.97822	2.60608	0.0190236	-3.23743	Up in active
P05198	-1.32951	5.58219	-2.60364	0.0192613	-3.2457	Down in active
O00483	0.616038	4.3261	2.5991	0.019296	-3.25	Up in active
Q9NRW1	1.0309	5.3174	2.59564	0.0194434	-3.25652	Up in active
Q9Y624	0.854187	5.96878	2.59231	0.0195647	-3.26222	Up in active
P02745	1.3762	5.74908	2.57717	0.0203225	-3.29312	Up in active
Q93084	0.943069	5.12746	2.57147	0.020422	-3.29989	Up in active
O60404	0.642534	4.62197	2.56335	0.02075	-3.31416	Up in active
Q8WUA8	-1.03268	6.8039	-2.55835	0.0209614	-3.3231	Down in active
Q9NTK5	0.757409	3.24049	2.55413	0.0211527	-3.33091	Up in active
Q6YHK3	0.696404	3.73782	2.54984	0.0213263	-3.33832	Up in active
Q16799	0.800957	5.74377	2.54664	0.0214648	-3.34403	Up in active
P60059	0.704724	4.2388	2.53305	0.0220633	-3.36826	Up in active
P42892	0.786282	4.11766	2.53066	0.022182	-3.37279	Up in active
A0AVI2	0.939524	8.16644	2.52729	0.0223222	-3.37854	Up in active
P00387	0.802669	6.04835	2.51096	0.0230704	-3.40755	Up in active
P17301	0.825329	5.26629	2.50556	0.0233233	-3.41715	Up in active
P62995	1.09844	5.60387	2.4941	0.023969	-3.43953	Up in active
P06733	-1.56343	6.61499	-2.48466	0.0244863	-3.45738	Down in active
O15120	-0.844481	8.44684	-2.4744	0.0248339	-3.47229	Down in active
P49755	1.01855	4.91738	2.47361	0.0250347	-3.47684	Up in active
Q96S99	0.894679	4.53676	2.47207	0.025112	-3.47955	Up in active
P78385	1.09224	6.03738	2.45818	0.025723	-3.50214	Up in active
P54709	0.637886	4.39378	2.4506	0.0260496	-3.51422	Up in active
P30041	-0.888673	6.25885	-2.44446	0.0263719	-3.52501	Down in active
P19013	0.753786	4.93329	2.44251	0.0264753	-3.52843	Up in active
Q9BU20	0.97883	9.59261	2.44121	0.0265444	-3.53072	Up in active
Q96A33	0.892318	6.14441	2.43982	0.0266183	-3.53315	Up in active
Q14574	-0.765941	3.97463	-2.42694	0.0273262	-3.55595	Down in active
O75298	0.729029	4.39157	2.42261	0.0275513	-3.56332	Up in active
Q9Y512	0.562087	4.01395	2.41313	0.028078	-3.57989	Up in active
Q7Z7H5	0.706209	3.68539	2.41144	0.0281732	-3.58285	Up in active
O15270	1.02203	9.77239	2.41023	0.0282539	-3.58517	Up in active
P30044	0.776106	4.31516	2.40553	0.0285203	-3.59337	Up in active
P08195	0.719502	4.27668	2.40389	0.0286009	-3.59602	Up in active
P41240	1.71408	5.27062	2.38787	0.029702	-3.62662	Up in active
P35232	0.620566	4.61233	2.38375	0.0297717	-3.63107	Up in active
P00491	0.778285	4.08476	2.38209	0.0298835	-3.63416	Up in active
P21912	1.05712	4.76304	2.37938	0.0302067	-3.64133	Up in active
Q13790	0.814993	6.96625	2.37418	0.0303438	-3.64768	Up in active
Q9BXS5	-1.17599	4.56892	-2.36769	0.0309143	-3.66155	Down in active
Q9H2U2	0.893339	5.39471	2.35865	0.0312947	-3.67459	Up in active
P11940	0.624554	4.21156	2.35113	0.0317646	-3.68757	Up in active
Q9BYE2	1.29363	8.8943	2.35319	0.0318133	-3.68655	Up in active
A0A0C4DH67	-1.22177	7.11959	-2.3513	0.0319328	-3.68982	Down in active
P38646	0.75292	4.85031	2.34537	0.0321296	-3.69752	Up in active
Q04837	0.750707	3.47194	2.34318	0.0322826	-3.70148	Up in active
P14868	1.03316	5.54694	2.33811	0.0327093	-3.7116	Up in active
O75947	0.667112	4.4194	2.33233	0.0329694	-3.71998	Up in active
P02790	-0.923369	12.7342	-2.33093	0.0330747	-3.72258	Down in active
P09211	0.588285	4.36182	2.32737	0.0332943	-3.72851	Up in active
P61163	0.827385	4.63348	2.32567	0.0335218	-3.73296	Up in active
P16070	-0.848044	5.6212	-2.30769	0.0346132	-3.76227	Down in active
P67812	0.600158	4.50219	2.30696	0.0346632	-3.76352	Up in active
Q12905	0.658733	3.61073	2.30651	0.0346939	-3.76429	Up in active
O00186	0.613788	3.90621	2.30434	0.0348424	-3.768	Up in active
P11597	-1.46463	10.0214	-2.30435	0.0350268	-3.77029	Down in active
P20674	0.891416	5.73781	2.30145	0.0350417	-3.77295	Up in active
A0A075B6P5;P01615	-1.24861	7.45975	-2.30083	0.0352703	-3.77631	Down in active
P62834	-1.13748	7.38126	-2.2995	0.0353623	-3.77857	Down in active
O14908	-0.77472	7.82745	-2.29318	0.0356165	-3.78706	Down in active
Q5VWK5	0.779318	6.44961	2.29238	0.0356727	-3.78843	Up in active
Q13045	0.93465	5.12889	2.29358	0.035707	-3.78782	Up in active
Q8IV42	0.830657	6.9745	2.28459	0.0362237	-3.80172	Up in active
P30040	0.97131	5.15233	2.28166	0.036621	-3.80892	Up in active
P06737	0.760631	4.415	2.27298	0.0370731	-3.82164	Up in active
P14618	-1.04689	6.1027	-2.2735	0.037211	-3.82278	Down in active
P04211	-0.99803	9.39601	-2.26136	0.0379276	-3.84137	Down in active
P55072	0.574542	4.67315	2.2603	0.0379922	-3.84301	Up in active
P05109	-1.7127	5.662	-2.25488	0.0385894	-3.85428	Down in active
P08962	0.668629	3.34285	2.24945	0.0388223	-3.86153	Up in active
Q14344	0.739635	4.65336	2.23817	0.0396878	-3.88059	Up in active
Q12931	0.898544	5.83573	2.234	0.0399976	-3.88747	Up in active
P18428	-1.52015	10.433	-2.23447	0.040155	-3.88867	Down in active
O43390	-0.651618	4.03926	-2.22898	0.040391	-3.89592	Down in active
Q15323	0.819289	6.02495	2.22748	0.0405096	-3.89845	Up in active
P08648	-0.741587	3.84364	-2.22873	0.0405348	-3.8976	Down in active
Q9BSF0	0.734927	4.79648	2.21264	0.0416979	-3.92338	Up in active
P62736;P63267	1.17043	7.55205	2.20729	0.0423322	-3.93424	Up in active
P02647	0.531392	16.0951	2.2045	0.0423633	-3.93702	Up in active
P22466	0.77987	4.05426	2.2029	0.0426939	-3.94158	Up in active
Q96IX5	0.721023	5.16363	2.18655	0.0438653	-3.96701	Up in active
O14672	0.784475	4.7815	2.18618	0.0439119	-3.96776	Up in active
P02763	-0.977396	11.7539	-2.18756	0.0439801	-3.96714	Down in active
P05067	0.604125	3.75615	2.18337	0.0441368	-3.97232	Up in active
P01859	-0.994929	13.1284	-2.17997	0.0446302	-3.97976	Down in active
P06756	0.588727	4.38121	2.17293	0.0450376	-3.98968	Up in active
P10606	0.821365	5.43794	2.16235	0.0459683	-4.00724	Up in active
Q14376	-1.40673	9.07525	-2.15957	0.0464209	-4.01357	Down in active
A0A0G2JS06	-0.843775	6.78199	-2.15486	0.0466383	-4.01966	Down in active
Q8NEM1	0.870795	9.07781	2.15077	0.0470072	-4.02641	Up in active
P39656	0.887748	5.49455	2.14848	0.0472313	-4.03034	Up in active
A0A0C4DH24	-0.716596	4.79642	-2.14757	0.0472985	-4.03171	Down in active
P21796	0.638463	4.33051	2.14612	0.047431	-4.03411	Up in active
Q9Y613	0.912344	4.69005	2.14746	0.0475145	-4.03355	Up in active
P43490	0.613195	4.30401	2.12952	0.0489707	-4.06146	Up in active
P80748	-1.13703	10.0461	-2.13173	0.0489711	-4.05943	Down in active
Q99719	0.690641	3.88638	2.12534	0.049381	-4.06845	Up in active
P33151	-0.803517	6.52328	-2.12458	0.0494377	-4.06958	Down in active
P22694	0.74947	5.57019	2.12299	0.0495885	-4.07219	Up in active
Q13509	0.498005	3.57573	2.12191	0.049691	-4.07395	Up in active
